# Using deep learning to predict brain age from brain magnetic resonance images and cognitive tests reveals that anatomical and functional brain aging are phenotypically and genetically distinct

**DOI:** 10.1101/2021.06.22.21259280

**Authors:** Alan Le Goallec, Samuel Diai, Sasha Collin, Théo Vincent, Chirag J. Patel

## Abstract

With the world population aging, the prevalence of age-related brain diseases such as Alzheimer’s, Parkinson’s, Lou Gehrig’s, and cerebrovascular diseases. In the following, we built brain age predictors by leveraging 46,000 brain magnetic resonance images [MRIs] and cognitive tests from UK Biobank participants. We predicted age with a R-Squared [R^2^] of 76.4±1.0% and a root mean squared error of 3.58±0.05 years and identified the features driving the prediction using attention maps. We defined accelerated brain aging as the difference between brain age (predicted age) and age. Accelerated brain aging is partially heritable (h_g^2^=35.9±2.6%), and is associated with 219 single nucleotide polymorphisms [SNPs] in 25 genes (e.g CRHR1, involved in the hypothalamic-pituitary-adrenal pathway). Similarly, it is associated with biomarkers (e.g blood pressure), clinical phenotypes (e.g general health), diseases (e.g diabetes), environmental (e.g smoking) and socioeconomic variables (e.g income and education). We performed the same analysis, this time distinguishing between anatomical (MRI-based) and functional (cognitive tests-based) brain aging. We found the two accelerated aging phenotypes to be phenotypically .112±.006 correlated and genetically uncorrelated, with distinct SNPs and non-genetic factors associated with each. In conclusion, anatomical and functional brain aging are two distinct, complex phenotypes, which also differ in their genetic and non-genetic factors. Our brain predictors could be used to monitor the effects of emerging rejuvenating therapies on the brain.
