## Supplementary material for "Using deep learning to predict brain age from brain magnetic resonance images and cognitive tests reveals that anatomical and functional brain aging are phenotypically and genetically distinct": Table S2 - Feature importances for the models built on all cognitive test features.xlsx

### Sheet: Sheet1
Feature	Correlation with age	Elastic Net	GBM	Neural Network
Time to answer	0.017 +- 0.0	0.016 +- 0.0	0.062 +- 0.002	0.027 +- 0.025
Mean time to correctly identify matches	0.032 +- 0.0	0.051 +- 0.0	0.054 +- 0.004	0.077 +- 0.044
Time to complete test	0.006 +- 0.0	0.029 +- 0.0	0.053 +- 0.004	0.028 +- 0.022
Duration to complete alphanumeric path (trail #2)	0.029 +- 0.0	0.028 +- 0.0	0.053 +- 0.004	0.029 +- 0.023
Duration to complete numeric path (trail #1)	0.032 +- 0.0	0.036 +- 0.0	0.051 +- 0.003	0.049 +- 0.057
Time to complete round.Second round	0.026 +- 0.0	0.041 +- 0.0	0.05 +- 0.002	0.055 +- 0.057
Time to complete round.First round	0.014 +- 0.0	0.003 +- 0.0	0.044 +- 0.003	0.004 +- 0.01
Mean time to solve puzzles	0.02 +- 0.0	0.038 +- 0.0	0.041 +- 0.003	0.036 +- 0.036
Mean time to press snap-button	0.031 +- 0.0	0.014 +- 0.0	0.04 +- 0.003	0.029 +- 0.028
Fluid intelligence score	-0.008 +- 0.0	0.057 +- 0.0	0.038 +- 0.002	0.094 +- 0.043
Number of symbol digit matches made correctly	-0.046 +- 0.0	-0.029 +- 0.0	0.031 +- 0.002	0.042 +- 0.032
Number of puzzles correctly solved	-0.024 +- 0.0	-0.042 +- 0.0	0.028 +- 0.002	0.045 +- 0.04
Number of fluid intelligence questions attempted within time limit	-0.011 +- 0.0	0.008 +- 0.0	0.025 +- 0.002	0.01 +- 0.025
Number of rounds of numeric memory test performed	-0.012 +- 0.0	-0.023 +- 0.0	0.025 +- 0.002	0.015 +- 0.02
Number of symbol digit matches attempted	-0.048 +- 0.0	-0.093 +- 0.0	0.024 +- 0.002	0.239 +- 0.096
Number of puzzles attempted	-0.022 +- 0.0	-0.022 +- 0.0	0.024 +- 0.002	0.011 +- 0.024
Number of puzzles correct	-0.023 +- 0.0	0.007 +- 0.0	0.024 +- 0.001	0.002 +- 0.011
Number of word pairs correctly associated	-0.019 +- 0.0	0.0 +- 0.0	0.019 +- 0.001	0.0 +- 0.009
Total errors traversing alphanumeric path (trail #2)	0.014 +- 0.0	0.009 +- 0.0	0.019 +- 0.001	0.011 +- 0.018
Number of incorrect matches in round.Second round	0.017 +- 0.0	-0.018 +- 0.0	0.018 +- 0.001	0.017 +- 0.019
Maximum digits remembered correctly	-0.015 +- 0.0	-0.014 +- 0.0	0.017 +- 0.001	0.006 +- 0.014
Total errors traversing numeric path (trail #1)	0.01 +- 0.0	0.005 +- 0.0	0.016 +- 0.002	0.002 +- 0.004
Sex	0.01 +- 0.0	0.025 +- 0.0	0.012 +- 0.001	0.024 +- 0.031
White	0.008 +- 0.0	0.014 +- 0.0	0.01 +- 0.0	0.004 +- 0.014
FI5 : family relationship calculation.Cousin	-0.002 +- 0.0	-0.007 +- 0.0	0.008 +- 0.0	0.001 +- 0.003
Number of puzzles viewed	-0.019 +- 0.0	0.003 +- 0.0	0.007 +- 0.001	-0.0 +- 0.004
British	0.008 +- 0.0	0.015 +- 0.0	0.007 +- 0.001	0.009 +- 0.01
Other	-0.001 +- 0.0	0.0 +- 0.0	0.007 +- 0.0	-0.001 +- 0.004
Word associated with "pretty".plant	0.007 +- 0.0	0.01 +- 0.0	0.006 +- 0.001	0.003 +- 0.015
FI3 : word interpolation.Grow	-0.003 +- 0.0	-0.019 +- 0.0	0.006 +- 0.001	0.013 +- 0.014
Word associated with "happy".clown	0.013 +- 0.0	0.01 +- 0.0	0.006 +- 0.001	0.006 +- 0.015
FI5 : family relationship calculation.Sister	0.003 +- 0.0	0.009 +- 0.0	0.006 +- 0.001	0.003 +- 0.01
Word associated with "huge".Prefer not to answer	0.008 +- 0.0	0.008 +- 0.0	0.005 +- 0.0	0.003 +- 0.012
Word associated with "happy".dog	-0.013 +- 0.0	-0.011 +- 0.0	0.005 +- 0.001	0.004 +- 0.013
Word associated with "tiny".Prefer not to answer	0.008 +- 0.0	0.01 +- 0.0	0.005 +- 0.001	0.007 +- 0.011
Word associated with "tattered".curtains	0.008 +- 0.0	0.005 +- 0.0	0.005 +- 0.001	0.0 +- 0.005
FI1 : numeric addition test.Do not know	0.003 +- 0.0	0.007 +- 0.0	0.005 +- 0.001	0.001 +- 0.012
FI4 : positional arithmetic.6	0.002 +- 0.0	0.008 +- 0.0	0.004 +- 0.001	0.001 +- 0.005
FI5 : family relationship calculation.Do not know	-0.001 +- 0.0	-0.004 +- 0.0	0.004 +- 0.001	0.0 +- 0.004
PM: initial answer.Orange circle	-0.015 +- 0.0	-0.013 +- 0.0	0.004 +- 0.001	0.001 +- 0.006
Word associated with "pretty".dish	-0.017 +- 0.0	-0.014 +- 0.0	0.004 +- 0.001	0.004 +- 0.011
Word associated with "happy".elephant	0.001 +- 0.0	-0.006 +- 0.0	0.004 +- 0.001	0.001 +- 0.005
Word associated with "old".cat	-0.001 +- 0.0	-0.003 +- 0.0	0.004 +- 0.0	0.001 +- 0.002
Irish	-0.003 +- 0.0	-0.011 +- 0.0	0.004 +- 0.0	0.006 +- 0.014
Number of attempts	0.012 +- 0.0	0.0 +- 0.0	0.004 +- 0.001	0.0 +- 0.003
Cards are matching.1	0.0 +- 0.0	-0.0 +- 0.0	0.004 +- 0.001	-0.0 +- 0.005
Cards are matching.4	-0.0 +- 0.0	0.0 +- 0.0	0.004 +- 0.001	-0.001 +- 0.004
Word associated with "huge".house	0.005 +- 0.0	-0.004 +- 0.0	0.004 +- 0.001	0.001 +- 0.003
Word associated with "tiny".house	0.003 +- 0.0	0.0 +- 0.0	0.004 +- 0.0	0.001 +- 0.007
Word associated with "sulking".clown	0.007 +- 0.0	0.006 +- 0.0	0.003 +- 0.001	0.001 +- 0.004
Word associated with "huge".trousers	-0.009 +- 0.0	0.002 +- 0.0	0.003 +- 0.001	0.0 +- 0.003
Number of incorrect matches in round.First round	0.011 +- 0.0	0.006 +- 0.0	0.003 +- 0.001	0.002 +- 0.008
Cards are matching.2	-0.001 +- 0.0	0.0 +- 0.0	0.003 +- 0.001	0.0 +- 0.004
Word associated with "old".elephant	0.003 +- 0.0	-0.004 +- 0.0	0.003 +- 0.0	0.0 +- 0.008
Word associated with "long".curtains	-0.01 +- 0.0	0.001 +- 0.0	0.003 +- 0.001	0.0 +- 0.004
Prospective memory result	0.003 +- 0.0	0.0 +- 0.0	0.003 +- 0.001	0.001 +- 0.004
Word associated with "tattered".house	-0.002 +- 0.0	-0.004 +- 0.0	0.003 +- 0.0	0.001 +- 0.004
Word associated with "sulking".Prefer not to answer	0.006 +- 0.0	0.002 +- 0.0	0.003 +- 0.0	0.001 +- 0.002
Word associated with "new".plant	-0.016 +- 0.0	-0.013 +- 0.0	0.003 +- 0.001	0.004 +- 0.01
FI3 : word interpolation.Adult	0.002 +- 0.0	0.003 +- 0.0	0.003 +- 0.001	0.006 +- 0.01
White_Other	-0.003 +- 0.0	0.0 +- 0.0	0.003 +- 0.0	0.0 +- 0.004
Word associated with "tattered".plant	-0.002 +- 0.0	-0.004 +- 0.0	0.003 +- 0.001	-0.0 +- 0.003
Word associated with "sulking".cat	0.003 +- 0.0	-0.003 +- 0.0	0.003 +- 0.0	0.001 +- 0.002
Word associated with "sulking".elephant	-0.011 +- 0.0	0.0 +- 0.0	0.003 +- 0.001	0.0 +- 0.003
Word associated with "tiny".dress	-0.0 +- 0.0	-0.002 +- 0.0	0.003 +- 0.001	0.0 +- 0.006
Cards are matching.3	-0.0 +- 0.0	0.0 +- 0.0	0.003 +- 0.001	0.0 +- 0.004
FI1 : numeric addition test.15	-0.002 +- 0.0	-0.0 +- 0.0	0.002 +- 0.001	0.0 +- 0.005
Word associated with "new".Prefer not to answer	0.008 +- 0.0	0.003 +- 0.0	0.002 +- 0.001	0.002 +- 0.007
PM: final answer.Pink star	0.008 +- 0.0	0.004 +- 0.0	0.002 +- 0.0	0.0 +- 0.003
Word associated with "happy".Prefer not to answer	0.006 +- 0.0	0.0 +- 0.0	0.002 +- 0.001	0.0 +- 0.006
FI5 : family relationship calculation.Aunt	0.001 +- 0.0	0.003 +- 0.0	0.002 +- 0.0	0.0 +- 0.005
Word associated with "tattered".Prefer not to answer	0.005 +- 0.0	0.001 +- 0.0	0.002 +- 0.0	0.0 +- 0.006
Word associated with "tiny".cat	-0.009 +- 0.0	-0.001 +- 0.0	0.002 +- 0.001	0.001 +- 0.004
PM: initial answer.Blue square	0.014 +- 0.0	0.001 +- 0.0	0.002 +- 0.0	-0.0 +- 0.005
PM: final answer.Orange circle	-0.01 +- 0.0	-0.001 +- 0.0	0.002 +- 0.0	-0.0 +- 0.004
Word associated with "new".house	0.006 +- 0.0	0.0 +- 0.0	0.002 +- 0.001	0.0 +- 0.006
Word associated with "pretty".cat	0.001 +- 0.0	0.0 +- 0.0	0.002 +- 0.0	0.001 +- 0.006
Word associated with "happy".cat	0.002 +- 0.0	0.0 +- 0.0	0.002 +- 0.0	-0.0 +- 0.002
Cards are matching	0.0 +- 0.0	0.0 +- 0.0	0.002 +- 0.001	-0.0 +- 0.001
FI4 : positional arithmetic.Do not know	-0.002 +- 0.0	-0.004 +- 0.0	0.002 +- 0.0	0.001 +- 0.003
Word associated with "old".house	-0.008 +- 0.0	0.0 +- 0.0	0.001 +- 0.001	-0.0 +- 0.003
Word associated with "old".car	0.006 +- 0.0	0.0 +- 0.0	0.001 +- 0.001	-0.0 +- 0.004
Word associated with "tattered".dress	-0.008 +- 0.0	0.0 +- 0.0	0.001 +- 0.001	0.001 +- 0.003
FI5 : family relationship calculation.No relation	0.001 +- 0.0	0.0 +- 0.0	0.001 +- 0.0	-0.0 +- 0.003
Word associated with "tiny".dog	0.005 +- 0.0	0.002 +- 0.0	0.001 +- 0.001	0.001 +- 0.005
FI4 : positional arithmetic.5	-0.0 +- 0.0	0.0 +- 0.0	0.001 +- 0.0	-0.0 +- 0.004
Word associated with "pretty".dress	0.011 +- 0.0	0.0 +- 0.0	0.001 +- 0.001	0.0 +- 0.004
Word associated with "pretty".Prefer not to answer	0.006 +- 0.0	-0.003 +- 0.0	0.001 +- 0.0	0.001 +- 0.007
Word associated with "sulking".dog	0.005 +- 0.0	0.0 +- 0.0	0.001 +- 0.0	0.001 +- 0.005
Asian	-0.004 +- 0.0	-0.006 +- 0.0	0.001 +- 0.0	0.002 +- 0.009
Word associated with "new".curtains	0.006 +- 0.0	0.001 +- 0.0	0.001 +- 0.0	0.0 +- 0.008
FI5 : family relationship calculation.Niece	-0.0 +- 0.0	0.0 +- 0.0	0.001 +- 0.001	-0.0 +- 0.004
Final attempt correct	-0.003 +- 0.0	0.0 +- 0.0	0.001 +- 0.0	-0.0 +- 0.003
PM: final answer.Grey cross	0.005 +- 0.0	0.0 +- 0.0	0.001 +- 0.0	-0.0 +- 0.003
Word associated with "long".dress	0.006 +- 0.0	0.0 +- 0.0	0.001 +- 0.0	0.0 +- 0.005
Word associated with "huge".plant	0.003 +- 0.0	-0.002 +- 0.0	0.001 +- 0.0	-0.0 +- 0.005
FI1 : numeric addition test.16	-0.0 +- 0.0	-0.0 +- 0.0	0.001 +- 0.001	0.0 +- 0.005
Word associated with "old".Prefer not to answer	0.006 +- 0.0	0.001 +- 0.0	0.001 +- 0.0	0.0 +- 0.005
FI5 : family relationship calculation.Prefer not to answer	0.002 +- 0.0	0.0 +- 0.0	0.0 +- 0.0	-0.0 +- 0.004
Number of correct matches in round.First round	-0.003 +- 0.0	0.0 +- 0.0	0.0 +- 0.0	-0.0 +- 0.006
FI3 : word interpolation.Develop	0.002 +- 0.0	0.0 +- 0.0	0.0 +- 0.0	0.001 +- 0.005
Word associated with "new".dress	0.007 +- 0.0	0.0 +- 0.0	0.0 +- 0.0	0.001 +- 0.004
Word associated with "long".trousers	0.005 +- 0.0	-0.0 +- 0.0	0.0 +- 0.0	0.0 +- 0.002
Word associated with "long".Prefer not to answer	0.005 +- 0.0	-0.008 +- 0.0	0.0 +- 0.0	0.005 +- 0.008
FI3 : word interpolation.Old	0.001 +- nan	0.0 +- 0.0	0.0 +- 0.0	-0.0 +- 0.002
Indian	-0.004 +- 0.0	-0.006 +- 0.0	0.0 +- 0.0	0.001 +- 0.008
Pakistani	-0.003 +- 0.0	-0.008 +- 0.0	0.0 +- 0.0	0.003 +- 0.019
Bangladeshi	-0.002 +- nan	-0.002 +- 0.0	0.0 +- 0.0	0.0 +- 0.002
FI4 : positional arithmetic.7	-0.001 +- 0.0	-0.001 +- 0.0	0.0 +- 0.0	-0.0 +- 0.008
FI4 : positional arithmetic.8	-0.001 +- 0.0	-0.001 +- 0.0	0.0 +- 0.0	0.001 +- 0.004
Asian_Other	0.0 +- 0.0	0.0 +- 0.0	0.0 +- 0.0	-0.001 +- 0.006
Black	-0.006 +- 0.0	-0.015 +- 0.0	0.0 +- 0.0	0.004 +- 0.009
Caribbean	-0.005 +- 0.0	0.0 +- 0.0	0.0 +- 0.0	0.001 +- 0.004
African	-0.004 +- 0.0	-0.006 +- 0.0	0.0 +- 0.0	0.003 +- 0.009
Cards are matching.11	nan +- nan	0.0 +- 0.0	0.0 +- 0.0	0.0 +- 0.0
Cards are matching.10	nan +- nan	0.0 +- 0.0	0.0 +- 0.0	0.0 +- 0.0
Cards are matching.9	nan +- nan	0.0 +- 0.0	0.0 +- 0.0	0.0 +- 0.0
PM: final answer.Participant skipped/abandonded	0.003 +- 0.0	0.002 +- 0.0	0.0 +- 0.0	0.001 +- 0.004
Cards are matching.8	nan +- nan	0.0 +- 0.0	0.0 +- 0.0	0.0 +- 0.0
Cards are matching.7	nan +- nan	0.0 +- 0.0	0.0 +- 0.0	0.0 +- 0.0
Cards are matching.6	nan +- nan	0.0 +- 0.0	0.0 +- 0.0	0.0 +- 0.0
Cards are matching.5	nan +- nan	0.0 +- 0.0	0.0 +- 0.0	0.0 +- 0.0
Number of columns displayed in round.First round	nan +- nan	0.0 +- 0.0	0.0 +- 0.0	0.0 +- 0.0
Number of columns displayed in round.Second round	nan +- nan	0.0 +- 0.0	0.0 +- 0.0	0.0 +- 0.0
Black_Other	-0.001 +- nan	0.0 +- 0.0	0.0 +- 0.0	0.0 +- 0.004
Number of correct matches in round.Second round	-0.004 +- 0.0	-0.008 +- 0.0	0.0 +- 0.0	0.001 +- 0.006
Chinese	-0.002 +- 0.0	0.001 +- 0.0	0.0 +- 0.0	-0.0 +- 0.003
nan	0.0 +- nan	0.001 +- 0.0	0.0 +- 0.0	0.0 +- 0.002
Number of rows displayed in round.First round	nan +- nan	0.0 +- 0.0	0.0 +- 0.0	0.0 +- 0.0
Number of rows displayed in round.Second round	nan +- nan	0.0 +- 0.0	0.0 +- 0.0	0.0 +- 0.0
Prefer_not_to_answer	0.002 +- 0.0	0.011 +- 0.0	0.0 +- 0.0	0.005 +- 0.022
FI4 : positional arithmetic.Prefer not to answer	0.001 +- 0.0	-0.001 +- 0.0	0.0 +- 0.0	0.0 +- 0.007
Word associated with "huge".car	0.002 +- 0.0	0.0 +- 0.0	0.0 +- 0.0	0.0 +- 0.003
PM: initial answer.Grey cross	0.002 +- nan	0.004 +- 0.0	0.0 +- 0.0	0.003 +- 0.006
FI1 : numeric addition test.14	-0.0 +- 0.0	0.0 +- 0.0	0.0 +- 0.0	-0.001 +- 0.005
PM: initial answer.Pink star	0.005 +- 0.0	0.006 +- 0.0	0.0 +- 0.0	0.001 +- 0.009
PM: initial answer.Participant skipped/abandonded	0.001 +- nan	0.0 +- 0.0	0.0 +- 0.0	0.001 +- 0.003
Mixed_Other	-0.003 +- 0.0	0.0 +- 0.0	0.0 +- 0.0	-0.0 +- 0.005
White_and_Asian	-0.003 +- 0.0	-0.001 +- 0.0	0.0 +- 0.0	0.001 +- 0.003
White_and_Black_African	-0.001 +- nan	0.0 +- 0.0	0.0 +- 0.0	-0.0 +- 0.007
Attempted fluid intelligence (FI) test.	nan +- nan	0.0 +- 0.0	0.0 +- 0.0	0.0 +- 0.0
White_and_Black_Caribbean	-0.002 +- 0.0	0.0 +- 0.0	0.0 +- 0.0	-0.001 +- 0.003
Mixed	-0.005 +- 0.0	-0.005 +- 0.0	0.0 +- 0.0	0.0 +- 0.007
FI1 : numeric addition test.Prefer not to answer	0.002 +- 0.0	0.001 +- 0.0	0.0 +- 0.0	0.001 +- 0.006
Test completion status	0.003 +- 0.0	0.002 +- 0.0	0.0 +- 0.0	0.0 +- 0.004
FI1 : numeric addition test.13	0.0 +- 0.0	0.004 +- 0.0	0.0 +- 0.0	-0.0 +- 0.006
Do_not_know	-0.001 +- nan	0.002 +- 0.0	0.0 +- 0.0	-0.0 +- 0.003
FI3 : word interpolation.Improve	0.0 +- nan	0.0 +- 0.0	0.0 +- 0.0	0.001 +- 0.004
FI1 : numeric addition test.17	-0.0 +- 0.0	0.0 +- 0.0	0.0 +- 0.0	0.0 +- 0.002
FI2 : identify largest number.Prefer not to answer	0.002 +- nan	0.002 +- 0.0	0.0 +- 0.0	0.0 +- 0.004
FI2 : identify largest number.Do not know	0.001 +- nan	-0.0 +- 0.0	0.0 +- 0.0	0.0 +- 0.005
FI2 : identify largest number.253	0.001 +- nan	0.0 +- 0.0	0.0 +- 0.0	0.0 +- 0.004
FI2 : identify largest number.308	-0.001 +- nan	-0.003 +- 0.0	0.0 +- 0.0	0.0 +- 0.004
FI2 : identify largest number.642	0.001 +- nan	0.0 +- 0.0	0.0 +- 0.0	-0.001 +- 0.004
FI2 : identify largest number.714	0.002 +- 0.0	0.002 +- 0.0	0.0 +- 0.0	0.0 +- 0.008
FI2 : identify largest number.987	-0.003 +- 0.0	0.0 +- 0.0	0.0 +- 0.0	0.0 +- 0.002
FI3 : word interpolation.Prefer not to answer	0.002 +- nan	0.004 +- 0.0	0.0 +- 0.0	0.001 +- 0.005
FI3 : word interpolation.Do not know	-0.001 +- 0.0	-0.003 +- 0.0	0.0 +- 0.0	-0.0 +- 0.006
Word associated with "long".car	-0.001 +- 0.0	-0.002 +- 0.0	0.0 +- 0.0	0.0 +- 0.011
Other_ethnicity	-0.002 +- 0.0	-0.001 +- 0.0	0.0 +- 0.0	0.001 +- 0.005
