## Supplementary material for "Using deep learning to predict brain age from brain magnetic resonance images and cognitive tests reveals that anatomical and functional brain aging are phenotypically and genetically distinct": Table S3 - Feature importances for the models built on all anatomical scalar features.xlsx

### Sheet: Sheet1
Feature	Correlation with age	Elastic Net	GBM	Neural Network
Weighted-mean L2 in tract forceps minor	0.004 +- 0.0	-0.01 +- 0.0	0.001 +- 0.0	0.029 +- 0.007
Weighted-mean FA in tract forceps major	-0.001 +- 0.0	0.007 +- 0.0	0.005 +- 0.0	0.029 +- 0.004
Weighted-mean ISOVF in tract superior longitudinal fasciculus (right)	0.004 +- 0.0	0.008 +- 0.0	0.002 +- 0.0	0.026 +- 0.005
Weighted-mean L1 in tract superior longitudinal fasciculus (right)	0.004 +- 0.0	-0.007 +- 0.0	0.004 +- 0.0	0.019 +- 0.005
Weighted-mean L1 in tract acoustic radiation (left)	0.0 +- 0.0	-0.011 +- 0.0	0.003 +- 0.0	0.018 +- 0.003
Weighted-mean L1 in tract inferior longitudinal fasciculus (right)	0.003 +- 0.0	-0.007 +- 0.0	0.004 +- 0.001	0.017 +- 0.003
Weighted-mean FA in tract acoustic radiation (left)	-0.0 +- 0.0	0.008 +- 0.0	0.004 +- 0.0	0.015 +- 0.002
Weighted-mean ICVF in tract corticospinal tract (left)	-0.001 +- 0.0	0.005 +- 0.0	0.007 +- 0.0	0.015 +- 0.002
Weighted-mean FA in tract inferior fronto-occipital fasciculus (right)	-0.003 +- 0.0	0.005 +- 0.0	0.001 +- 0.0	0.014 +- 0.003
Weighted-mean FA in tract inferior fronto-occipital fasciculus (left)	-0.003 +- 0.0	0.004 +- 0.0	0.001 +- 0.0	0.014 +- 0.002
Volume of grey matter in Ventral Striatum (left)	-0.005 +- 0.0	-0.009 +- 0.0	0.009 +- 0.0	0.014 +- 0.002
Weighted-mean L1 in tract corticospinal tract (left)	0.001 +- 0.0	-0.011 +- 0.0	0.008 +- 0.001	0.014 +- 0.002
Weighted-mean L3 in tract middle cerebellar peduncle	0.002 +- 0.0	0.008 +- 0.0	0.001 +- 0.0	0.013 +- 0.004
Weighted-mean ICVF in tract corticospinal tract (right)	-0.001 +- 0.0	0.006 +- 0.0	0.006 +- 0.0	0.012 +- 0.001
Weighted-mean FA in tract cingulate gyrus part of cingulum (left)	-0.002 +- 0.0	0.007 +- 0.0	0.002 +- 0.0	0.012 +- 0.002
Volume of grey matter in Subcallosal Cortex (right)	-0.001 +- 0.0	0.009 +- 0.0	0.008 +- 0.0	0.012 +- 0.003
Weighted-mean ISOVF in tract superior longitudinal fasciculus (left)	0.003 +- 0.0	0.002 +- 0.0	0.003 +- 0.0	0.012 +- 0.003
Weighted-mean L1 in tract anterior thalamic radiation (right)	0.006 +- 0.0	0.011 +- 0.0	0.007 +- 0.001	0.012 +- 0.004
Weighted-mean MD in tract superior longitudinal fasciculus (right)	0.004 +- 0.0	-0.001 +- 0.0	0.002 +- 0.0	0.012 +- 0.002
Weighted-mean L2 in tract superior longitudinal fasciculus (right)	0.004 +- 0.0	-0.007 +- 0.0	0.001 +- 0.0	0.012 +- 0.002
Weighted-mean ISOVF in tract superior thalamic radiation (right)	0.004 +- 0.0	0.007 +- 0.0	0.008 +- 0.001	0.012 +- 0.002
Weighted-mean L1 in tract superior longitudinal fasciculus (left)	0.004 +- 0.0	-0.002 +- 0.0	0.002 +- 0.0	0.011 +- 0.004
Weighted-mean ISOVF in tract anterior thalamic radiation (right)	0.005 +- 0.0	-0.006 +- 0.0	0.006 +- 0.0	0.01 +- 0.003
Weighted-mean L3 in tract acoustic radiation (right)	0.001 +- 0.0	0.01 +- 0.0	0.001 +- 0.0	0.01 +- 0.002
Weighted-mean ISOVF in tract inferior longitudinal fasciculus (right)	0.003 +- 0.0	0.006 +- 0.0	0.002 +- 0.0	0.01 +- 0.003
Weighted-mean ICVF in tract posterior thalamic radiation (left)	-0.003 +- 0.0	-0.006 +- 0.0	0.005 +- 0.0	0.01 +- 0.004
Weighted-mean FA in tract acoustic radiation (right)	-0.0 +- 0.0	0.006 +- 0.0	0.003 +- 0.0	0.01 +- 0.002
Weighted-mean L3 in tract corticospinal tract (right)	0.002 +- 0.0	-0.005 +- 0.0	0.001 +- 0.0	0.009 +- 0.001
Weighted-mean L2 in tract inferior longitudinal fasciculus (right)	0.004 +- 0.0	-0.008 +- 0.0	0.002 +- 0.0	0.009 +- 0.003
Weighted-mean L3 in tract posterior thalamic radiation (right)	0.005 +- 0.0	0.009 +- 0.0	0.003 +- 0.0	0.009 +- 0.003
Weighted-mean FA in tract cingulate gyrus part of cingulum (right)	-0.002 +- 0.0	0.004 +- 0.0	0.002 +- 0.0	0.009 +- 0.003
Weighted-mean L1 in tract posterior thalamic radiation (right)	0.003 +- 0.0	-0.005 +- 0.0	0.002 +- 0.0	0.009 +- 0.002
Volume of grey matter in Insular Cortex (right)	-0.002 +- 0.0	0.007 +- 0.0	0.007 +- 0.0	0.009 +- 0.002
Weighted-mean L2 in tract corticospinal tract (left)	0.001 +- 0.0	0.005 +- 0.0	0.001 +- 0.0	0.009 +- 0.002
Weighted-mean ISOVF in tract middle cerebellar peduncle	0.002 +- 0.0	-0.009 +- 0.0	0.001 +- 0.0	0.009 +- 0.002
Weighted-mean ICVF in tract medial lemniscus (left)	0.001 +- 0.0	0.006 +- 0.0	0.007 +- 0.0	0.009 +- 0.001
Weighted-mean L3 in tract superior thalamic radiation (left)	0.004 +- 0.0	-0.004 +- 0.0	0.001 +- 0.0	0.009 +- 0.002
Sex	0.001 +- 0.0	0.005 +- 0.0	0.004 +- 0.0	0.008 +- 0.001
Weighted-mean FA in tract posterior thalamic radiation (right)	-0.003 +- 0.0	0.005 +- 0.0	0.001 +- 0.0	0.008 +- 0.002
Weighted-mean OD in tract posterior thalamic radiation (right)	-0.001 +- 0.0	-0.007 +- 0.0	0.009 +- 0.0	0.008 +- 0.001
Weighted-mean MO in tract corticospinal tract (left)	0.0 +- 0.0	0.005 +- 0.0	0.002 +- 0.0	0.008 +- 0.001
Weighted-mean L3 in tract inferior fronto-occipital fasciculus (right)	0.005 +- 0.0	0.008 +- 0.0	0.002 +- 0.0	0.007 +- 0.003
Weighted-mean ISOVF in tract medial lemniscus (right)	-0.0 +- 0.0	-0.005 +- 0.0	0.002 +- 0.0	0.007 +- 0.002
Weighted-mean L1 in tract corticospinal tract (right)	0.001 +- 0.0	-0.006 +- 0.0	0.007 +- 0.0	0.007 +- 0.001
Volume of grey matter in VIIb Cerebellum (left)	-0.003 +- 0.0	0.006 +- 0.0	0.003 +- 0.0	0.006 +- 0.002
Volume of grey matter in Crus II Cerebellum (right)	-0.003 +- 0.0	-0.006 +- 0.0	0.006 +- 0.0	0.006 +- 0.001
Weighted-mean FA in tract anterior thalamic radiation (right)	-0.003 +- 0.0	0.002 +- 0.0	0.002 +- 0.0	0.006 +- 0.001
Weighted-mean MO in tract forceps minor	-0.003 +- 0.0	-0.005 +- 0.0	0.005 +- 0.0	0.006 +- 0.001
Weighted-mean FA in tract superior thalamic radiation (left)	-0.0 +- 0.0	0.003 +- 0.0	0.002 +- 0.0	0.006 +- 0.001
Weighted-mean L3 in tract inferior longitudinal fasciculus (right)	0.004 +- 0.0	0.009 +- 0.0	0.001 +- 0.0	0.006 +- 0.004
Weighted-mean L1 in tract acoustic radiation (right)	0.001 +- 0.0	-0.006 +- 0.0	0.001 +- 0.0	0.006 +- 0.002
Volume of grey matter in Crus II Cerebellum (vermis)	-0.001 +- 0.0	0.006 +- 0.0	0.007 +- 0.001	0.006 +- 0.001
Weighted-mean ICVF in tract uncinate fasciculus (left)	-0.004 +- 0.0	0.005 +- 0.0	0.001 +- 0.0	0.006 +- 0.001
Weighted-mean ICVF in tract medial lemniscus (right)	0.001 +- 0.0	0.004 +- 0.0	0.004 +- 0.0	0.006 +- 0.001
Weighted-mean L1 in tract middle cerebellar peduncle	0.002 +- 0.0	-0.005 +- 0.0	0.003 +- 0.0	0.006 +- 0.001
Weighted-mean L1 in tract anterior thalamic radiation (left)	0.006 +- 0.0	0.008 +- 0.0	0.003 +- 0.0	0.005 +- 0.003
Weighted-mean L3 in tract parahippocampal part of cingulum (right)	0.003 +- 0.0	0.005 +- 0.0	0.002 +- 0.0	0.005 +- 0.001
Weighted-mean ICVF in tract inferior longitudinal fasciculus (left)	-0.003 +- 0.0	0.004 +- 0.0	0.001 +- 0.0	0.005 +- 0.001
Weighted-mean FA in tract parahippocampal part of cingulum (left)	-0.001 +- 0.0	0.004 +- 0.0	0.001 +- 0.0	0.005 +- 0.001
Weighted-mean OD in tract posterior thalamic radiation (left)	-0.0 +- 0.0	-0.004 +- 0.0	0.007 +- 0.001	0.005 +- 0.001
Weighted-mean MO in tract forceps major	-0.001 +- 0.0	-0.006 +- 0.0	0.007 +- 0.0	0.005 +- 0.001
Volume of grey matter in Brain-Stem	-0.004 +- 0.0	-0.004 +- 0.0	0.006 +- 0.0	0.005 +- 0.001
Weighted-mean L1 in tract medial lemniscus (left)	0.001 +- 0.0	0.006 +- 0.0	0.002 +- 0.0	0.005 +- 0.001
Weighted-mean L3 in tract superior thalamic radiation (right)	0.005 +- 0.0	-0.002 +- 0.0	0.0 +- 0.0	0.005 +- 0.001
Volume of grey matter in Putamen (left)	0.0 +- 0.0	0.005 +- 0.0	0.007 +- 0.001	0.004 +- 0.001
Weighted-mean L2 in tract superior longitudinal fasciculus (left)	0.004 +- 0.0	-0.003 +- 0.0	0.001 +- 0.0	0.004 +- 0.001
Volume of grey matter in Planum Polare (right)	-0.005 +- 0.0	-0.005 +- 0.0	0.004 +- 0.0	0.004 +- 0.001
Weighted-mean L2 in tract corticospinal tract (right)	0.002 +- 0.0	0.006 +- 0.0	0.001 +- 0.0	0.004 +- 0.001
Volume of grey matter in Frontal Operculum Cortex (right)	-0.003 +- 0.0	-0.005 +- 0.0	0.007 +- 0.0	0.004 +- 0.001
Weighted-mean MD in tract superior longitudinal fasciculus (left)	0.004 +- 0.0	0.001 +- 0.0	0.001 +- 0.0	0.004 +- 0.001
Volume of thalamus (right)	-0.004 +- 0.0	-0.004 +- 0.0	0.003 +- 0.0	0.004 +- 0.001
Volume of grey matter in VI Cerebellum (left)	-0.004 +- 0.0	-0.005 +- 0.0	0.005 +- 0.0	0.004 +- 0.001
Weighted-mean MO in tract acoustic radiation (right)	0.0 +- 0.0	-0.005 +- 0.0	0.005 +- 0.0	0.004 +- 0.001
Weighted-mean L1 in tract posterior thalamic radiation (left)	0.003 +- 0.0	-0.002 +- 0.0	0.001 +- 0.0	0.004 +- 0.001
Weighted-mean L1 in tract parahippocampal part of cingulum (left)	0.002 +- 0.0	-0.003 +- 0.0	0.002 +- 0.0	0.004 +- 0.002
Weighted-mean ISOVF in tract superior thalamic radiation (left)	0.004 +- 0.0	0.002 +- 0.0	0.004 +- 0.001	0.004 +- 0.002
Volume of grey matter in IX Cerebellum (right)	-0.002 +- 0.0	0.004 +- 0.0	0.005 +- 0.0	0.004 +- 0.001
Weighted-mean ICVF in tract forceps minor	-0.004 +- 0.0	-0.001 +- 0.0	0.009 +- 0.001	0.004 +- 0.004
Volume of putamen (left)	-0.004 +- 0.0	-0.004 +- 0.0	0.007 +- 0.0	0.004 +- 0.001
Weighted-mean FA in tract uncinate fasciculus (right)	-0.003 +- 0.0	0.0 +- 0.0	0.001 +- 0.0	0.004 +- 0.001
Volume of grey matter in Heschl's Gyrus (includes H1 and H2) (right)	-0.004 +- 0.0	-0.005 +- 0.0	0.005 +- 0.001	0.004 +- 0.001
Weighted-mean OD in tract cingulate gyrus part of cingulum (right)	0.001 +- 0.0	0.003 +- 0.0	0.001 +- 0.0	0.004 +- 0.0
Weighted-mean L2 in tract medial lemniscus (left)	0.0 +- 0.0	-0.005 +- 0.0	0.003 +- 0.0	0.004 +- 0.001
Weighted-mean ICVF in tract posterior thalamic radiation (right)	-0.003 +- 0.0	-0.002 +- 0.0	0.006 +- 0.001	0.004 +- 0.003
Weighted-mean FA in tract superior thalamic radiation (right)	-0.0 +- 0.0	0.002 +- 0.0	0.002 +- 0.0	0.004 +- 0.001
Weighted-mean MD in tract anterior thalamic radiation (right)	0.006 +- 0.0	0.004 +- 0.0	0.003 +- 0.0	0.004 +- 0.003
Weighted-mean ISOVF in tract anterior thalamic radiation (left)	0.005 +- 0.0	-0.003 +- 0.0	0.003 +- 0.001	0.003 +- 0.002
Volume of grey matter in Supramarginal Gyrus, posterior division (right)	-0.003 +- 0.0	-0.004 +- 0.0	0.005 +- 0.0	0.003 +- 0.001
Weighted-mean OD in tract inferior fronto-occipital fasciculus (left)	-0.0 +- 0.0	0.002 +- 0.0	0.001 +- 0.0	0.003 +- 0.0
Volume of grey matter in Frontal Orbital Cortex (right)	-0.004 +- 0.0	-0.004 +- 0.0	0.005 +- 0.0	0.003 +- 0.001
Weighted-mean OD in tract superior longitudinal fasciculus (left)	-0.002 +- 0.0	-0.002 +- 0.0	0.002 +- 0.0	0.003 +- 0.001
Weighted-mean MD in tract inferior longitudinal fasciculus (right)	0.004 +- 0.0	-0.0 +- 0.0	0.001 +- 0.0	0.003 +- 0.001
Weighted-mean ICVF in tract uncinate fasciculus (right)	-0.004 +- 0.0	0.0 +- 0.0	0.001 +- 0.0	0.003 +- 0.001
Volume of grey matter in VIIIa Cerebellum (left)	-0.003 +- 0.0	-0.004 +- 0.0	0.001 +- 0.0	0.003 +- 0.001
Weighted-mean OD in tract parahippocampal part of cingulum (left)	0.001 +- 0.0	0.003 +- 0.0	0.004 +- 0.0	0.003 +- 0.001
Volume of grey matter in Caudate (left)	0.002 +- 0.0	-0.003 +- 0.0	0.004 +- 0.0	0.003 +- 0.0
Volume of grey matter in Thalamus (right)	0.001 +- 0.0	0.004 +- 0.0	0.01 +- 0.001	0.003 +- 0.001
White	0.001 +- 0.0	0.002 +- 0.0	0.001 +- 0.0	0.003 +- 0.001
Weighted-mean FA in tract posterior thalamic radiation (left)	-0.003 +- 0.0	0.002 +- 0.0	0.001 +- 0.0	0.003 +- 0.001
Weighted-mean MO in tract superior thalamic radiation (right)	0.003 +- 0.0	0.002 +- 0.0	0.003 +- 0.0	0.003 +- 0.0
Volume of grey matter in Frontal Operculum Cortex (left)	-0.004 +- 0.0	-0.004 +- 0.0	0.006 +- 0.0	0.003 +- 0.001
Weighted-mean ICVF in tract superior longitudinal fasciculus (right)	-0.003 +- 0.0	-0.001 +- 0.0	0.005 +- 0.0	0.003 +- 0.004
Weighted-mean ISOVF in tract inferior longitudinal fasciculus (left)	0.003 +- 0.0	0.004 +- 0.0	0.001 +- 0.0	0.003 +- 0.001
Weighted-mean L3 in tract acoustic radiation (left)	0.0 +- 0.0	0.005 +- 0.0	0.003 +- 0.0	0.003 +- 0.001
Weighted-mean ICVF in tract cingulate gyrus part of cingulum (left)	-0.003 +- 0.0	-0.005 +- 0.0	0.002 +- 0.0	0.003 +- 0.003
Volume of grey matter in Frontal Orbital Cortex (left)	-0.004 +- 0.0	-0.004 +- 0.0	0.006 +- 0.001	0.003 +- 0.001
Weighted-mean MO in tract corticospinal tract (right)	-0.0 +- 0.0	0.002 +- 0.0	0.001 +- 0.0	0.003 +- 0.001
Weighted-mean L2 in tract inferior longitudinal fasciculus (left)	0.004 +- 0.0	-0.007 +- 0.0	0.001 +- 0.0	0.003 +- 0.002
Weighted-mean L3 in tract forceps minor	0.004 +- 0.0	0.007 +- 0.0	0.001 +- 0.0	0.003 +- 0.002
Weighted-mean FA in tract corticospinal tract (left)	-0.001 +- 0.0	0.001 +- 0.0	0.001 +- 0.0	0.003 +- 0.0
Weighted-mean L1 in tract parahippocampal part of cingulum (right)	0.003 +- 0.0	-0.004 +- 0.0	0.002 +- 0.0	0.002 +- 0.001
Volume of grey matter in Crus I Cerebellum (right)	-0.004 +- 0.0	-0.004 +- 0.0	0.005 +- 0.001	0.002 +- 0.001
Volume of putamen (right)	-0.003 +- 0.0	-0.003 +- 0.0	0.004 +- 0.0	0.002 +- 0.001
Weighted-mean MD in tract corticospinal tract (left)	0.002 +- 0.0	-0.004 +- 0.0	0.002 +- 0.0	0.002 +- 0.001
Volume of grey matter in Planum Polare (left)	-0.004 +- 0.0	-0.003 +- 0.0	0.004 +- 0.0	0.002 +- 0.001
Weighted-mean OD in tract superior thalamic radiation (right)	-0.004 +- 0.0	-0.004 +- 0.0	0.004 +- 0.001	0.002 +- 0.001
Weighted-mean L2 in tract superior thalamic radiation (right)	0.004 +- 0.0	0.003 +- 0.0	0.001 +- 0.0	0.002 +- 0.002
Volume of grey matter in VIIIa Cerebellum (vermis)	-0.003 +- 0.0	-0.003 +- 0.0	0.003 +- 0.0	0.002 +- 0.0
Volume of grey matter in Insular Cortex (left)	-0.002 +- 0.0	0.005 +- 0.0	0.005 +- 0.0	0.002 +- 0.001
Weighted-mean ISOVF in tract medial lemniscus (left)	0.001 +- 0.0	-0.004 +- 0.0	0.001 +- 0.0	0.002 +- 0.001
Weighted-mean L1 in tract medial lemniscus (right)	0.0 +- 0.0	0.002 +- 0.0	0.002 +- 0.0	0.002 +- 0.0
Weighted-mean L2 in tract uncinate fasciculus (right)	0.005 +- 0.0	0.002 +- 0.0	0.002 +- 0.0	0.002 +- 0.002
Weighted-mean L1 in tract forceps minor	0.002 +- 0.0	0.007 +- 0.0	0.001 +- 0.0	0.002 +- 0.001
Weighted-mean MO in tract posterior thalamic radiation (right)	-0.001 +- 0.0	-0.003 +- 0.0	0.003 +- 0.001	0.002 +- 0.001
Volume of grey matter in Heschl's Gyrus (includes H1 and H2) (left)	-0.004 +- 0.0	-0.004 +- 0.0	0.005 +- 0.001	0.002 +- 0.001
Volume of grey matter in Precentral Gyrus (left)	-0.004 +- 0.0	-0.003 +- 0.0	0.003 +- 0.0	0.002 +- 0.001
Weighted-mean L3 in tract corticospinal tract (left)	0.002 +- 0.0	0.0 +- 0.0	0.001 +- 0.0	0.002 +- 0.001
Volume of pallidum (right)	-0.002 +- 0.0	0.003 +- 0.0	0.003 +- 0.0	0.002 +- 0.001
Volume of pallidum (left)	-0.001 +- 0.0	0.003 +- 0.0	0.004 +- 0.0	0.002 +- 0.001
Volume of caudate (right)	-0.001 +- 0.0	0.003 +- 0.0	0.003 +- 0.0	0.002 +- 0.001
Weighted-mean ISOVF in tract parahippocampal part of cingulum (left)	0.003 +- 0.0	0.001 +- 0.0	0.001 +- 0.0	0.002 +- 0.001
Weighted-mean L2 in tract middle cerebellar peduncle	0.002 +- 0.0	0.003 +- 0.0	0.001 +- 0.001	0.002 +- 0.001
Weighted-mean FA in tract inferior longitudinal fasciculus (left)	-0.004 +- 0.0	-0.003 +- 0.0	0.001 +- 0.0	0.002 +- 0.0
Weighted-mean L1 in tract inferior longitudinal fasciculus (left)	0.002 +- 0.0	-0.002 +- 0.0	0.003 +- 0.0	0.002 +- 0.001
Weighted-mean L3 in tract parahippocampal part of cingulum (left)	0.003 +- 0.0	0.002 +- 0.0	0.001 +- 0.0	0.002 +- 0.001
Volume of grey matter in I-IV Cerebellum (left)	-0.002 +- 0.0	-0.002 +- 0.0	0.002 +- 0.0	0.002 +- 0.001
Volume of grey matter in Inferior Temporal Gyrus, posterior division (left)	-0.002 +- 0.0	0.003 +- 0.0	0.004 +- 0.0	0.002 +- 0.001
Weighted-mean OD in tract acoustic radiation (right)	-0.002 +- 0.0	-0.004 +- 0.0	0.003 +- 0.0	0.002 +- 0.001
Weighted-mean ICVF in tract cingulate gyrus part of cingulum (right)	-0.003 +- 0.0	0.0 +- 0.0	0.001 +- 0.0	0.002 +- 0.001
Weighted-mean MD in tract corticospinal tract (right)	0.002 +- 0.0	-0.003 +- 0.0	0.003 +- 0.0	0.002 +- 0.001
Volume of grey matter in Caudate (right)	0.003 +- 0.0	-0.003 +- 0.0	0.002 +- 0.0	0.002 +- 0.0
Weighted-mean L2 in tract cingulate gyrus part of cingulum (left)	0.004 +- 0.0	0.002 +- 0.0	0.0 +- 0.0	0.002 +- 0.001
Weighted-mean OD in tract middle cerebellar peduncle	-0.001 +- 0.0	-0.003 +- 0.0	0.002 +- 0.0	0.002 +- 0.001
Volume of amygdala (left)	-0.0 +- 0.0	0.002 +- 0.0	0.006 +- 0.0	0.002 +- 0.0
Weighted-mean FA in tract parahippocampal part of cingulum (right)	-0.001 +- 0.0	0.002 +- 0.0	0.002 +- 0.0	0.002 +- 0.001
Weighted-mean ICVF in tract inferior fronto-occipital fasciculus (right)	-0.004 +- 0.0	-0.003 +- 0.0	0.002 +- 0.0	-0.002 +- 0.001
Weighted-mean L3 in tract forceps major	0.001 +- 0.0	-0.002 +- 0.0	0.003 +- 0.001	0.002 +- 0.001
Weighted-mean OD in tract cingulate gyrus part of cingulum (left)	0.001 +- 0.0	0.002 +- 0.0	0.001 +- 0.001	0.001 +- 0.0
Volume of grey matter in X Cerebellum (right)	-0.004 +- 0.0	-0.003 +- 0.0	0.004 +- 0.0	0.001 +- 0.001
Weighted-mean MO in tract posterior thalamic radiation (left)	-0.002 +- 0.0	-0.002 +- 0.0	0.003 +- 0.0	0.001 +- 0.001
Volume of grey matter in Pallidum (right)	0.003 +- 0.0	-0.003 +- 0.0	0.004 +- 0.0	0.001 +- 0.0
Weighted-mean FA in tract superior longitudinal fasciculus (right)	-0.003 +- 0.0	0.001 +- 0.0	0.002 +- 0.0	0.001 +- 0.002
Volume of grey matter in Frontal Pole (right)	-0.004 +- 0.0	0.003 +- 0.0	0.001 +- 0.0	0.001 +- 0.001
Weighted-mean L1 in tract cingulate gyrus part of cingulum (left)	0.0 +- 0.0	-0.001 +- 0.0	0.001 +- 0.0	0.001 +- 0.001
Volume of grey matter in Temporal Fusiform Cortex, posterior division (left)	-0.003 +- 0.0	-0.002 +- 0.0	0.002 +- 0.0	0.001 +- 0.0
Volume of grey matter in Frontal Pole (left)	-0.004 +- 0.0	-0.003 +- 0.0	0.002 +- 0.0	0.001 +- 0.001
Weighted-mean MO in tract superior thalamic radiation (left)	0.003 +- 0.0	0.0 +- 0.0	0.002 +- 0.0	0.001 +- 0.0
British	0.001 +- 0.0	0.001 +- 0.0	0.001 +- 0.0	0.001 +- 0.0
Weighted-mean OD in tract acoustic radiation (left)	-0.001 +- 0.0	-0.003 +- 0.0	0.002 +- 0.0	0.001 +- 0.001
Weighted-mean MD in tract acoustic radiation (left)	0.0 +- 0.0	-0.002 +- 0.0	0.001 +- 0.0	0.001 +- 0.0
Volume of grey matter in Postcentral Gyrus (right)	-0.004 +- 0.0	-0.002 +- 0.0	0.001 +- 0.0	0.001 +- 0.001
Weighted-mean MD in tract inferior longitudinal fasciculus (left)	0.004 +- 0.0	-0.001 +- 0.0	0.001 +- 0.0	0.001 +- 0.0
Volume of grey matter in Ventral Striatum (right)	-0.004 +- 0.0	-0.002 +- 0.0	0.002 +- 0.0	0.001 +- 0.001
Weighted-mean ISOVF in tract forceps minor	0.001 +- 0.0	-0.007 +- 0.0	0.006 +- 0.001	0.001 +- 0.001
Weighted-mean OD in tract anterior thalamic radiation (right)	-0.004 +- 0.0	-0.004 +- 0.0	0.004 +- 0.0	0.001 +- 0.0
Weighted-mean ICVF in tract superior longitudinal fasciculus (left)	-0.003 +- 0.0	0.001 +- 0.0	0.003 +- 0.0	0.001 +- 0.003
Weighted-mean OD in tract forceps minor	-0.0 +- 0.0	0.002 +- 0.0	0.001 +- 0.0	0.001 +- 0.0
Weighted-mean ICVF in tract forceps major	-0.002 +- 0.0	-0.003 +- 0.0	0.002 +- 0.0	0.001 +- 0.001
Volume of grey matter in IX Cerebellum (left)	-0.002 +- 0.0	0.003 +- 0.0	0.005 +- 0.001	0.001 +- 0.001
Volume of grey matter in Lateral Occipital Cortex, superior division (right)	-0.003 +- 0.0	-0.003 +- 0.0	0.003 +- 0.0	0.001 +- 0.001
Volume of grey matter in Superior Frontal Gyrus (left)	-0.003 +- 0.0	-0.002 +- 0.0	0.001 +- 0.0	0.001 +- 0.001
Weighted-mean L2 in tract superior thalamic radiation (left)	0.004 +- 0.0	0.002 +- 0.0	0.001 +- 0.0	0.001 +- 0.001
Volume of grey matter in Superior Frontal Gyrus (right)	-0.002 +- 0.0	0.002 +- 0.0	0.002 +- 0.0	0.001 +- 0.0
Weighted-mean ISOVF in tract parahippocampal part of cingulum (right)	0.003 +- 0.0	0.002 +- 0.0	0.003 +- 0.0	0.001 +- 0.0
Volume of grey matter in Middle Frontal Gyrus (right)	-0.002 +- 0.0	0.002 +- 0.0	0.001 +- 0.0	0.001 +- 0.001
Weighted-mean L2 in tract acoustic radiation (left)	0.0 +- 0.0	0.004 +- 0.0	0.001 +- 0.0	0.001 +- 0.001
Volume of grey matter in X Cerebellum (vermis)	-0.003 +- 0.0	-0.001 +- 0.0	0.005 +- 0.001	0.001 +- 0.0
Volume of grey matter in Thalamus (left)	-0.001 +- 0.0	-0.001 +- 0.0	0.002 +- 0.0	0.001 +- 0.0
Volume of grey matter in Supramarginal Gyrus, anterior division (right)	-0.002 +- 0.0	0.002 +- 0.0	0.003 +- 0.001	0.001 +- 0.0
Volume of grey matter in Subcallosal Cortex (left)	-0.002 +- 0.0	-0.002 +- 0.0	0.001 +- 0.0	0.001 +- 0.0
Weighted-mean L3 in tract cingulate gyrus part of cingulum (left)	0.002 +- 0.0	-0.001 +- 0.0	0.003 +- 0.0	0.001 +- 0.0
Weighted-mean FA in tract middle cerebellar peduncle	-0.001 +- 0.0	0.0 +- 0.0	0.003 +- 0.0	0.001 +- 0.0
Weighted-mean MO in tract acoustic radiation (left)	-0.0 +- 0.0	-0.003 +- 0.0	0.005 +- 0.0	0.001 +- 0.0
Volume of grey matter in VI Cerebellum (right)	-0.004 +- 0.0	-0.002 +- 0.0	0.004 +- 0.0	0.001 +- 0.0
Weighted-mean MO in tract inferior fronto-occipital fasciculus (left)	-0.002 +- 0.0	0.001 +- 0.0	0.002 +- 0.0	0.001 +- 0.0
Weighted-mean ICVF in tract superior thalamic radiation (left)	-0.004 +- 0.0	-0.004 +- 0.0	0.001 +- 0.0	0.001 +- 0.003
Volume of grey matter in Inferior Temporal Gyrus, temporooccipital part (left)	-0.001 +- 0.0	0.002 +- 0.0	0.005 +- 0.0	0.001 +- 0.0
Weighted-mean MO in tract superior longitudinal fasciculus (left)	0.0 +- 0.0	-0.002 +- 0.0	0.003 +- 0.0	0.001 +- 0.0
Volume of grey matter in Middle Temporal Gyrus, posterior division (right)	-0.003 +- 0.0	-0.002 +- 0.0	0.005 +- 0.0	0.001 +- 0.001
Weighted-mean L2 in tract inferior fronto-occipital fasciculus (left)	0.004 +- 0.0	-0.0 +- 0.0	0.001 +- 0.0	-0.001 +- 0.001
Weighted-mean L2 in tract anterior thalamic radiation (right)	0.006 +- 0.0	0.001 +- 0.0	0.002 +- 0.0	0.001 +- 0.002
Weighted-mean L3 in tract medial lemniscus (right)	-0.001 +- 0.0	-0.001 +- 0.0	0.005 +- 0.001	0.001 +- 0.0
Volume of grey matter in Lateral Occipital Cortex, superior division (left)	-0.003 +- 0.0	0.002 +- 0.0	0.001 +- 0.0	0.001 +- 0.001
Asian	-0.001 +- 0.0	-0.001 +- 0.0	0.0 +- 0.0	0.001 +- 0.0
Weighted-mean OD in tract medial lemniscus (right)	-0.0 +- 0.0	-0.003 +- 0.0	0.002 +- 0.0	0.001 +- 0.001
Volume of grey matter in Hippocampus (left)	-0.003 +- 0.0	-0.001 +- 0.0	0.002 +- 0.0	0.001 +- 0.0
Weighted-mean ISOVF in tract uncinate fasciculus (right)	0.003 +- 0.0	0.001 +- 0.0	0.002 +- 0.0	0.001 +- 0.001
Weighted-mean ISOVF in tract acoustic radiation (right)	0.0 +- 0.0	-0.001 +- 0.0	0.002 +- 0.0	0.001 +- 0.0
Volume of grey matter in VIIIb Cerebellum (left)	-0.003 +- 0.0	0.002 +- 0.0	0.002 +- 0.0	0.001 +- 0.0
Weighted-mean OD in tract superior longitudinal fasciculus (right)	-0.002 +- 0.0	-0.001 +- 0.0	0.001 +- 0.0	0.001 +- 0.0
Black	-0.001 +- 0.0	-0.001 +- 0.0	0.0 +- 0.0	0.001 +- 0.0
Weighted-mean MO in tract cingulate gyrus part of cingulum (left)	-0.004 +- 0.0	-0.002 +- 0.0	0.004 +- 0.0	0.001 +- 0.001
Weighted-mean L1 in tract superior thalamic radiation (left)	0.006 +- 0.0	-0.0 +- 0.0	0.002 +- 0.0	0.001 +- 0.0
Volume of grey matter in VIIb Cerebellum (right)	-0.003 +- 0.0	0.002 +- 0.0	0.001 +- 0.0	0.001 +- 0.001
Weighted-mean MD in tract cingulate gyrus part of cingulum (left)	0.002 +- 0.0	-0.001 +- 0.0	0.002 +- 0.0	0.001 +- 0.0
Weighted-mean ICVF in tract superior thalamic radiation (right)	-0.004 +- 0.0	-0.002 +- 0.0	0.001 +- 0.0	-0.001 +- 0.001
Weighted-mean L1 in tract inferior fronto-occipital fasciculus (right)	0.003 +- 0.0	-0.0 +- 0.0	0.001 +- 0.0	0.001 +- 0.001
Volume of grey matter in Middle Temporal Gyrus, posterior division (left)	-0.003 +- 0.0	-0.002 +- 0.0	0.003 +- 0.0	0.001 +- 0.0
Weighted-mean OD in tract inferior longitudinal fasciculus (right)	0.0 +- 0.0	0.001 +- 0.0	0.005 +- 0.0	0.001 +- 0.0
Weighted-mean L3 in tract inferior fronto-occipital fasciculus (left)	0.004 +- 0.0	0.002 +- 0.0	0.001 +- 0.0	-0.001 +- 0.001
Volume of grey matter in Central Opercular Cortex (left)	-0.004 +- 0.0	-0.001 +- 0.0	0.002 +- 0.0	0.001 +- 0.0
Weighted-mean ICVF in tract parahippocampal part of cingulum (right)	-0.0 +- 0.0	0.002 +- 0.0	0.004 +- 0.0	0.001 +- 0.0
Weighted-mean ISOVF in tract cingulate gyrus part of cingulum (left)	0.0 +- 0.0	0.002 +- 0.0	0.003 +- 0.0	0.001 +- 0.0
Prefer_not_to_answer	0.0 +- 0.0	0.001 +- 0.0	0.0 +- 0.0	0.001 +- 0.0
Weighted-mean ISOVF in tract inferior fronto-occipital fasciculus (left)	0.003 +- 0.0	-0.002 +- 0.0	0.002 +- 0.001	0.001 +- 0.001
Weighted-mean L2 in tract posterior thalamic radiation (left)	0.005 +- 0.0	0.003 +- 0.0	0.004 +- 0.0	0.001 +- 0.001
Volume of grey matter in Pallidum (left)	0.002 +- 0.0	0.002 +- 0.0	0.005 +- 0.0	0.001 +- 0.0
Weighted-mean L3 in tract superior longitudinal fasciculus (left)	0.004 +- 0.0	0.002 +- 0.0	0.001 +- 0.0	0.001 +- 0.001
Volume of grey matter in Supracalcarine Cortex (left)	-0.001 +- 0.0	0.001 +- 0.0	0.002 +- 0.0	0.001 +- 0.0
Volume of grey matter in Middle Frontal Gyrus (left)	-0.002 +- 0.0	-0.002 +- 0.0	0.002 +- 0.0	0.001 +- 0.0
Volume of thalamus (left)	-0.004 +- 0.0	0.003 +- 0.0	0.002 +- 0.0	0.001 +- 0.001
Volume of hippocampus (left)	-0.003 +- 0.0	-0.002 +- 0.0	0.004 +- 0.0	0.001 +- 0.0
Weighted-mean L2 in tract acoustic radiation (right)	0.001 +- 0.0	-0.001 +- 0.0	0.001 +- 0.0	0.001 +- 0.0
Volume of grey matter in Parahippocampal Gyrus, posterior division (right)	-0.003 +- 0.0	-0.001 +- 0.0	0.002 +- 0.0	0.001 +- 0.0
Weighted-mean ICVF in tract acoustic radiation (right)	-0.002 +- 0.0	0.0 +- 0.0	0.001 +- 0.0	0.001 +- 0.0
Volume of grey matter in Superior Temporal Gyrus, anterior division (right)	-0.003 +- 0.0	0.001 +- 0.0	0.002 +- 0.0	0.001 +- 0.0
Volume of grey matter in Temporal Pole (right)	-0.003 +- 0.0	-0.001 +- 0.0	0.002 +- 0.0	0.001 +- 0.0
Volume of grey matter in Intracalcarine Cortex (right)	-0.002 +- 0.0	-0.001 +- 0.0	0.002 +- 0.001	0.001 +- 0.0
Weighted-mean FA in tract corticospinal tract (right)	-0.001 +- 0.0	-0.002 +- 0.0	0.001 +- 0.0	-0.001 +- 0.0
Indian	-0.0 +- 0.0	0.001 +- 0.0	0.0 +- 0.0	0.001 +- 0.0
Volume of grey matter in Inferior Frontal Gyrus, pars opercularis (left)	-0.003 +- 0.0	-0.001 +- 0.0	0.003 +- 0.0	0.001 +- 0.0
Weighted-mean MD in tract inferior fronto-occipital fasciculus (left)	0.004 +- 0.0	0.001 +- 0.0	0.0 +- 0.0	-0.001 +- 0.0
Volume of grey matter in X Cerebellum (left)	-0.003 +- 0.0	0.001 +- 0.0	0.003 +- 0.0	0.001 +- 0.0
Weighted-mean ICVF in tract middle cerebellar peduncle	-0.0 +- 0.0	-0.001 +- 0.0	0.006 +- 0.0	-0.001 +- 0.0
Weighted-mean FA in tract superior longitudinal fasciculus (left)	-0.003 +- 0.0	-0.001 +- 0.0	0.002 +- 0.0	-0.001 +- 0.0
Weighted-mean L1 in tract forceps major	0.0 +- 0.0	0.004 +- 0.0	0.002 +- 0.0	0.001 +- 0.0
Volume of grey matter in Parahippocampal Gyrus, anterior division (right)	-0.002 +- 0.0	0.001 +- 0.0	0.002 +- 0.0	0.0 +- 0.0
Weighted-mean L2 in tract parahippocampal part of cingulum (left)	0.003 +- 0.0	0.001 +- 0.0	0.001 +- 0.0	0.0 +- 0.0
Weighted-mean MD in tract anterior thalamic radiation (left)	0.006 +- 0.0	0.001 +- 0.0	0.002 +- 0.0	0.0 +- 0.001
Weighted-mean L3 in tract superior longitudinal fasciculus (right)	0.004 +- 0.0	0.002 +- 0.0	0.001 +- 0.0	-0.0 +- 0.001
Weighted-mean ISOVF in tract uncinate fasciculus (left)	0.003 +- 0.0	0.002 +- 0.0	0.006 +- 0.0	0.0 +- 0.001
Volume of grey matter in Putamen (right)	-0.001 +- 0.0	0.001 +- 0.0	0.002 +- 0.0	0.0 +- 0.0
Black_Other	-0.0 +- nan	-0.0 +- 0.0	0.0 +- 0.0	0.0 +- 0.0
Volume of grey matter in IX Cerebellum (vermis)	-0.002 +- 0.0	-0.001 +- 0.0	0.002 +- 0.0	0.0 +- 0.0
Volume of grey matter in Planum Temporale (right)	-0.003 +- 0.0	0.001 +- 0.0	0.001 +- 0.0	0.0 +- 0.0
Weighted-mean ICVF in tract acoustic radiation (left)	-0.002 +- 0.0	-0.002 +- 0.0	0.001 +- 0.0	0.0 +- 0.001
Other	-0.0 +- 0.0	0.0 +- 0.0	0.0 +- 0.0	0.0 +- 0.0
Weighted-mean L1 in tract superior thalamic radiation (right)	0.006 +- 0.0	-0.002 +- 0.0	0.003 +- 0.0	0.0 +- 0.001
Volume of grey matter in Crus II Cerebellum (left)	-0.003 +- 0.0	-0.002 +- 0.0	0.001 +- 0.0	0.0 +- 0.001
Weighted-mean MD in tract superior thalamic radiation (right)	0.005 +- 0.0	0.002 +- 0.0	0.001 +- 0.0	-0.0 +- 0.0
Volume of grey matter in Middle Temporal Gyrus, temporooccipital part (left)	-0.001 +- 0.0	0.001 +- 0.0	0.002 +- 0.0	0.0 +- 0.0
Volume of grey matter in Cingulate Gyrus, anterior division (right)	0.0 +- 0.0	0.001 +- 0.0	0.002 +- 0.0	0.0 +- 0.0
Weighted-mean FA in tract medial lemniscus (left)	0.0 +- 0.0	-0.002 +- 0.0	0.002 +- 0.0	0.0 +- 0.0
Volume of grey matter in Paracingulate Gyrus (right)	-0.004 +- 0.0	-0.001 +- 0.0	0.004 +- 0.0	0.0 +- 0.0
Weighted-mean OD in tract anterior thalamic radiation (left)	-0.002 +- 0.0	0.001 +- 0.0	0.002 +- 0.0	0.0 +- 0.001
Volume of grey matter in Superior Temporal Gyrus, anterior division (left)	-0.002 +- 0.0	0.001 +- 0.0	0.002 +- 0.0	0.0 +- 0.0
Weighted-mean L2 in tract uncinate fasciculus (left)	0.004 +- 0.0	-0.0 +- 0.0	0.001 +- 0.0	-0.0 +- 0.0
Volume of grey matter in Frontal Medial Cortex (left)	-0.003 +- 0.0	-0.001 +- 0.0	0.002 +- 0.0	0.0 +- 0.0
Weighted-mean MD in tract inferior fronto-occipital fasciculus (right)	0.004 +- 0.0	0.002 +- 0.0	0.001 +- 0.0	-0.0 +- 0.0
Weighted-mean ICVF in tract parahippocampal part of cingulum (left)	-0.001 +- 0.0	-0.001 +- 0.0	0.003 +- 0.0	-0.0 +- 0.001
Weighted-mean L3 in tract anterior thalamic radiation (right)	0.006 +- 0.0	0.001 +- 0.0	0.001 +- 0.0	0.0 +- 0.001
Weighted-mean OD in tract corticospinal tract (left)	-0.001 +- 0.0	0.002 +- 0.0	0.004 +- 0.001	0.0 +- 0.0
Volume of grey matter in Lateral Occipital Cortex, inferior division (left)	-0.002 +- 0.0	0.001 +- 0.0	0.003 +- 0.0	0.0 +- 0.0
Volume of grey matter in Supracalcarine Cortex (right)	-0.002 +- 0.0	0.001 +- 0.0	0.003 +- 0.0	0.0 +- 0.0
Weighted-mean OD in tract superior thalamic radiation (left)	-0.004 +- 0.0	0.001 +- 0.0	0.002 +- 0.0	0.0 +- 0.0
Weighted-mean ISOVF in tract cingulate gyrus part of cingulum (right)	-0.0 +- 0.0	-0.0 +- 0.0	0.002 +- 0.0	0.0 +- 0.0
Volume of grey matter in Inferior Frontal Gyrus, pars opercularis (right)	-0.003 +- 0.0	0.002 +- 0.0	0.002 +- 0.0	0.0 +- 0.0
Volume of grey matter in VIIIb Cerebellum (vermis)	-0.002 +- 0.0	0.001 +- 0.0	0.002 +- 0.0	0.0 +- 0.0
Weighted-mean OD in tract forceps major	-0.001 +- 0.0	-0.0 +- 0.0	0.005 +- 0.0	0.0 +- 0.0
Volume of grey matter in Angular Gyrus (left)	-0.001 +- 0.0	0.001 +- 0.0	0.002 +- 0.0	0.0 +- 0.0
Weighted-mean L2 in tract medial lemniscus (right)	-0.001 +- 0.0	-0.001 +- 0.0	0.004 +- 0.0	0.0 +- 0.0
Mixed	-0.001 +- 0.0	-0.001 +- 0.0	0.0 +- 0.0	0.0 +- 0.0
Volume of grey matter in Cingulate Gyrus, posterior division (right)	-0.001 +- 0.0	0.001 +- 0.0	0.002 +- 0.0	0.0 +- 0.0
Volume of grey matter in Temporal Pole (left)	-0.003 +- 0.0	-0.0 +- 0.0	0.001 +- 0.0	0.0 +- 0.0
Volume of grey matter in VI Cerebellum (vermis)	-0.003 +- 0.0	-0.001 +- 0.0	0.002 +- 0.0	0.0 +- 0.0
Volume of grey matter in Juxtapositional Lobule Cortex (formerly Supplementary Motor Cortex) (right)	-0.003 +- 0.0	-0.001 +- 0.0	0.002 +- 0.0	0.0 +- 0.0
Weighted-mean L3 in tract medial lemniscus (left)	0.0 +- 0.0	0.0 +- 0.0	0.002 +- 0.0	0.0 +- 0.0
Weighted-mean FA in tract uncinate fasciculus (left)	-0.003 +- 0.0	-0.002 +- 0.0	0.001 +- 0.0	-0.0 +- 0.0
Volume of grey matter in Crus I Cerebellum (left)	-0.004 +- 0.0	0.0 +- 0.0	0.003 +- 0.001	0.0 +- 0.0
Weighted-mean MO in tract superior longitudinal fasciculus (right)	0.001 +- 0.0	-0.002 +- 0.0	0.002 +- 0.0	0.0 +- 0.0
Weighted-mean FA in tract medial lemniscus (right)	0.001 +- 0.0	0.0 +- 0.0	0.002 +- 0.0	0.0 +- 0.0
Volume of accumbens (left)	-0.005 +- 0.0	0.001 +- 0.0	0.002 +- 0.0	0.0 +- 0.0
Weighted-mean MD in tract medial lemniscus (right)	-0.0 +- 0.0	0.001 +- 0.0	0.001 +- 0.0	0.0 +- 0.0
Volume of grey matter in I-IV Cerebellum (right)	-0.003 +- 0.0	0.001 +- 0.0	0.002 +- 0.0	0.0 +- 0.0
Volume of grey matter in VIIb Cerebellum (vermis)	-0.003 +- 0.0	0.0 +- 0.0	0.001 +- 0.0	0.0 +- 0.0
Volume of grey matter in V Cerebellum (left)	-0.003 +- 0.0	0.001 +- 0.0	0.002 +- 0.0	0.0 +- 0.0
Volume of grey matter in Frontal Medial Cortex (right)	-0.003 +- 0.0	-0.001 +- 0.0	0.003 +- 0.0	0.0 +- 0.0
Weighted-mean ICVF in tract anterior thalamic radiation (right)	-0.005 +- 0.0	-0.003 +- 0.0	0.003 +- 0.0	-0.0 +- 0.0
Volume of grey matter in Inferior Temporal Gyrus, temporooccipital part (right)	-0.001 +- 0.0	0.002 +- 0.0	0.003 +- 0.0	0.0 +- 0.0
Volume of grey matter in Amygdala (right)	-0.004 +- 0.0	-0.001 +- 0.0	0.002 +- 0.0	0.0 +- 0.0
White_and_Black_African	-0.0 +- nan	0.001 +- 0.0	0.0 +- 0.0	0.0 +- 0.0
Weighted-mean MO in tract anterior thalamic radiation (right)	0.0 +- 0.0	0.0 +- 0.0	0.003 +- 0.0	0.0 +- 0.0
White_and_Asian	-0.0 +- 0.0	0.0 +- 0.0	0.0 +- 0.0	0.0 +- 0.0
Volume of grey matter in Intracalcarine Cortex (left)	-0.002 +- 0.0	-0.0 +- 0.0	0.001 +- 0.0	0.0 +- 0.0
Weighted-mean MO in tract parahippocampal part of cingulum (right)	0.0 +- 0.0	-0.001 +- 0.0	0.002 +- 0.0	0.0 +- 0.0
Weighted-mean ICVF in tract inferior longitudinal fasciculus (right)	-0.003 +- 0.0	0.003 +- 0.0	0.001 +- 0.0	0.0 +- 0.001
Weighted-mean L3 in tract inferior longitudinal fasciculus (left)	0.004 +- 0.0	0.003 +- 0.0	0.001 +- 0.0	-0.0 +- 0.001
Volume of grey matter in Temporal Occipital Fusiform Cortex (right)	-0.002 +- 0.0	0.001 +- 0.0	0.002 +- 0.0	0.0 +- 0.0
Weighted-mean OD in tract uncinate fasciculus (right)	0.0 +- 0.0	-0.001 +- 0.0	0.001 +- 0.0	0.0 +- 0.0
Weighted-mean MD in tract acoustic radiation (right)	0.001 +- 0.0	-0.0 +- 0.0	0.001 +- 0.0	-0.0 +- 0.0
Weighted-mean L2 in tract forceps major	0.001 +- 0.0	-0.001 +- 0.0	0.002 +- 0.0	0.0 +- 0.0
Weighted-mean L1 in tract cingulate gyrus part of cingulum (right)	0.0 +- 0.0	0.0 +- 0.0	0.002 +- 0.0	0.0 +- 0.001
Volume of caudate (left)	-0.002 +- 0.0	0.0 +- 0.0	0.002 +- 0.0	0.0 +- 0.0
Weighted-mean ICVF in tract anterior thalamic radiation (left)	-0.005 +- 0.0	-0.002 +- 0.0	0.002 +- 0.0	-0.0 +- 0.001
Weighted-mean MO in tract anterior thalamic radiation (left)	0.0 +- 0.0	0.001 +- 0.0	0.003 +- 0.0	0.0 +- 0.0
Volume of grey matter in Superior Temporal Gyrus, posterior division (left)	-0.003 +- 0.0	0.001 +- 0.0	0.002 +- 0.0	0.0 +- 0.0
Volume of grey matter in Lingual Gyrus (right)	-0.002 +- 0.0	-0.001 +- 0.0	0.003 +- 0.0	0.0 +- 0.0
Weighted-mean OD in tract corticospinal tract (right)	-0.001 +- 0.0	-0.001 +- 0.0	0.001 +- 0.0	0.0 +- 0.0
Volume of grey matter in Supramarginal Gyrus, anterior division (left)	-0.002 +- 0.0	0.001 +- 0.0	0.002 +- 0.0	0.0 +- 0.0
Weighted-mean ISOVF in tract posterior thalamic radiation (left)	0.004 +- 0.0	-0.001 +- 0.0	0.002 +- 0.0	0.0 +- 0.001
Volume of grey matter in VIIIb Cerebellum (right)	-0.003 +- 0.0	-0.001 +- 0.0	0.001 +- 0.0	0.0 +- 0.0
Volume of grey matter in Inferior Frontal Gyrus, pars triangularis (left)	-0.003 +- 0.0	-0.001 +- 0.0	0.002 +- 0.0	0.0 +- 0.0
Weighted-mean MD in tract forceps major	0.001 +- 0.0	0.0 +- 0.0	0.001 +- 0.0	0.0 +- 0.0
Caribbean	-0.0 +- 0.0	-0.0 +- 0.0	0.0 +- 0.0	0.0 +- 0.0
Volume of grey matter in Occipital Fusiform Gyrus (right)	-0.003 +- 0.0	0.0 +- 0.0	0.002 +- 0.0	0.0 +- 0.0
Weighted-mean MD in tract medial lemniscus (left)	0.001 +- 0.0	0.001 +- 0.0	0.001 +- 0.0	0.0 +- 0.0
Weighted-mean MO in tract inferior longitudinal fasciculus (left)	-0.002 +- 0.0	-0.002 +- 0.0	0.003 +- 0.001	0.0 +- 0.0
Volume of grey matter in Lateral Occipital Cortex, inferior division (right)	-0.002 +- 0.0	-0.001 +- 0.0	0.001 +- 0.0	0.0 +- 0.0
Weighted-mean L3 in tract uncinate fasciculus (left)	0.004 +- 0.0	-0.0 +- 0.0	0.001 +- 0.0	-0.0 +- 0.0
Weighted-mean FA in tract forceps minor	-0.004 +- 0.0	-0.006 +- 0.0	0.004 +- 0.0	0.0 +- 0.001
Volume of amygdala (right)	-0.0 +- 0.0	0.001 +- 0.0	0.003 +- 0.0	0.0 +- 0.0
Volume of grey matter in Occipital Pole (right)	-0.003 +- 0.0	-0.0 +- 0.0	0.001 +- 0.0	0.0 +- 0.0
Asian_Other	-0.0 +- 0.0	0.0 +- 0.0	0.0 +- 0.0	0.0 +- 0.0
Weighted-mean L3 in tract posterior thalamic radiation (left)	0.004 +- 0.0	0.0 +- 0.0	0.001 +- 0.0	-0.0 +- 0.0
Volume of grey matter in Central Opercular Cortex (right)	-0.004 +- 0.0	-0.001 +- 0.0	0.001 +- 0.0	0.0 +- 0.0
Volume of grey matter in VIIIa Cerebellum (right)	-0.003 +- 0.0	-0.001 +- 0.0	0.001 +- 0.0	0.0 +- 0.0
Volume of grey matter in Crus I Cerebellum (vermis)	-0.001 +- 0.0	-0.001 +- 0.0	0.004 +- 0.0	0.0 +- 0.0
Weighted-mean L2 in tract anterior thalamic radiation (left)	0.006 +- 0.0	-0.002 +- 0.0	0.0 +- 0.0	-0.0 +- 0.001
Volume of grey matter in Parietal Operculum Cortex (left)	-0.002 +- 0.0	0.0 +- 0.0	0.001 +- 0.0	0.0 +- 0.0
Volume of grey matter in Middle Temporal Gyrus, anterior division (right)	-0.002 +- 0.0	-0.001 +- 0.0	0.002 +- 0.0	0.0 +- 0.0
Weighted-mean MD in tract superior thalamic radiation (left)	0.005 +- 0.0	0.002 +- 0.0	0.001 +- 0.0	-0.0 +- 0.0
Weighted-mean MO in tract medial lemniscus (right)	0.0 +- 0.0	-0.002 +- 0.0	0.002 +- 0.0	0.0 +- 0.0
Weighted-mean L1 in tract uncinate fasciculus (left)	0.004 +- 0.0	0.001 +- 0.0	0.001 +- 0.0	0.0 +- 0.0
Weighted-mean L3 in tract anterior thalamic radiation (left)	0.006 +- 0.0	0.0 +- 0.0	0.002 +- 0.0	-0.0 +- 0.0
Weighted-mean MO in tract inferior fronto-occipital fasciculus (right)	-0.001 +- 0.0	-0.002 +- 0.0	0.002 +- 0.0	0.0 +- 0.0
Volume of grey matter in Precuneous Cortex (left)	-0.003 +- 0.0	-0.001 +- 0.0	0.001 +- 0.0	0.0 +- 0.0
Weighted-mean ISOVF in tract forceps major	0.0 +- 0.0	-0.001 +- 0.0	0.002 +- 0.001	0.0 +- 0.001
Volume of grey matter in Supramarginal Gyrus, posterior division (left)	-0.002 +- 0.0	0.0 +- 0.0	0.001 +- 0.0	0.0 +- 0.0
African	-0.0 +- 0.0	-0.001 +- 0.0	0.0 +- 0.0	0.0 +- 0.0
Volume of grey matter in Occipital Fusiform Gyrus (left)	-0.003 +- 0.0	0.001 +- 0.0	0.001 +- 0.0	0.0 +- 0.0
Bangladeshi	-0.0 +- nan	-0.0 +- 0.0	0.0 +- 0.0	0.0 +- 0.0
Volume of grey matter in Cingulate Gyrus, anterior division (left)	0.0 +- 0.0	-0.001 +- 0.0	0.002 +- 0.0	0.0 +- 0.0
Volume of grey matter in Cuneal Cortex (right)	-0.003 +- 0.0	0.0 +- 0.0	0.001 +- 0.0	0.0 +- 0.0
White_and_Black_Caribbean	-0.0 +- 0.0	0.0 +- 0.0	0.0 +- 0.0	0.0 +- 0.0
Volume of grey matter in Precentral Gyrus (right)	-0.004 +- 0.0	0.001 +- 0.0	0.002 +- 0.0	0.0 +- 0.0
Volume of grey matter in Planum Temporale (left)	-0.002 +- 0.0	0.0 +- 0.0	0.001 +- 0.0	0.0 +- 0.0
Volume of grey matter in Temporal Occipital Fusiform Cortex (left)	-0.002 +- 0.0	0.0 +- 0.0	0.001 +- 0.001	0.0 +- 0.0
Volume of accumbens (right)	-0.005 +- 0.0	-0.0 +- 0.0	0.005 +- 0.0	0.0 +- 0.0
Other_ethnicity	-0.0 +- 0.0	-0.0 +- 0.0	0.0 +- 0.0	0.0 +- 0.0
Chinese	-0.0 +- 0.0	-0.001 +- 0.0	0.0 +- 0.0	0.0 +- 0.0
Weighted-mean ICVF in tract inferior fronto-occipital fasciculus (left)	-0.003 +- 0.0	-0.002 +- 0.0	0.001 +- 0.0	0.0 +- 0.0
Weighted-mean ISOVF in tract corticospinal tract (right)	0.002 +- 0.0	0.0 +- 0.0	0.001 +- 0.0	0.0 +- 0.0
Volume of grey matter in Hippocampus (right)	-0.003 +- 0.0	-0.001 +- 0.0	0.004 +- 0.0	0.0 +- 0.0
Weighted-mean ISOVF in tract acoustic radiation (left)	-0.001 +- 0.0	0.003 +- 0.0	0.001 +- 0.0	0.0 +- 0.001
Mixed_Other	-0.0 +- 0.0	0.0 +- 0.0	0.0 +- 0.0	0.0 +- 0.0
Weighted-mean ISOVF in tract inferior fronto-occipital fasciculus (right)	0.003 +- 0.0	-0.002 +- 0.0	0.002 +- 0.0	0.0 +- 0.0
Weighted-mean MD in tract forceps minor	0.004 +- 0.0	0.002 +- 0.0	0.001 +- 0.0	0.0 +- 0.0
Weighted-mean L2 in tract cingulate gyrus part of cingulum (right)	0.003 +- 0.0	-0.003 +- 0.0	0.003 +- 0.0	0.0 +- 0.0
Volume of grey matter in Angular Gyrus (right)	-0.002 +- 0.0	-0.001 +- 0.0	0.003 +- 0.0	0.0 +- 0.0
Volume of grey matter in Parahippocampal Gyrus, anterior division (left)	-0.002 +- 0.0	0.001 +- 0.0	0.002 +- 0.0	0.0 +- 0.0
Weighted-mean OD in tract medial lemniscus (left)	0.0 +- 0.0	0.002 +- 0.0	0.002 +- 0.0	0.0 +- 0.0
Volume of grey matter in Amygdala (left)	-0.004 +- 0.0	-0.0 +- 0.0	0.002 +- 0.001	0.0 +- 0.0
Volume of grey matter in Precuneous Cortex (right)	-0.003 +- 0.0	-0.001 +- 0.0	0.001 +- 0.0	0.0 +- 0.0
Volume of grey matter in Cuneal Cortex (left)	-0.003 +- 0.0	-0.0 +- 0.0	0.002 +- 0.0	0.0 +- 0.0
Weighted-mean MD in tract uncinate fasciculus (left)	0.004 +- 0.0	0.002 +- 0.0	0.001 +- 0.0	-0.0 +- 0.0
Volume of grey matter in Superior Temporal Gyrus, posterior division (right)	-0.003 +- 0.0	-0.001 +- 0.0	0.001 +- 0.0	0.0 +- 0.0
Volume of grey matter in Parahippocampal Gyrus, posterior division (left)	-0.003 +- 0.0	0.001 +- 0.0	0.001 +- 0.0	0.0 +- 0.0
Weighted-mean MD in tract parahippocampal part of cingulum (left)	0.003 +- 0.0	-0.0 +- 0.0	0.001 +- 0.0	0.0 +- 0.0
Volume of grey matter in Paracingulate Gyrus (left)	-0.004 +- 0.0	0.001 +- 0.0	0.003 +- 0.0	0.0 +- 0.0
Volume of grey matter in Lingual Gyrus (left)	-0.002 +- 0.0	0.0 +- 0.0	0.001 +- 0.0	0.0 +- 0.0
Volume of grey matter in V Cerebellum (right)	-0.003 +- 0.0	-0.0 +- 0.0	0.002 +- 0.0	0.0 +- 0.0
Volume of grey matter in Superior Parietal Lobule (right)	-0.002 +- 0.0	0.001 +- 0.0	0.001 +- 0.0	0.0 +- 0.0
Volume of grey matter in Postcentral Gyrus (left)	-0.004 +- 0.0	-0.0 +- 0.0	0.003 +- 0.0	0.0 +- 0.0
Irish	-0.0 +- 0.0	-0.0 +- 0.0	0.0 +- 0.0	0.0 +- 0.0
Weighted-mean L3 in tract uncinate fasciculus (right)	0.004 +- 0.0	-0.002 +- 0.0	0.001 +- 0.0	0.0 +- 0.0
Weighted-mean MO in tract parahippocampal part of cingulum (left)	-0.0 +- 0.0	-0.0 +- 0.0	0.002 +- 0.0	0.0 +- 0.0
Weighted-mean MO in tract medial lemniscus (left)	0.0 +- 0.0	-0.001 +- 0.0	0.002 +- 0.0	0.0 +- 0.0
Volume of grey matter in Inferior Frontal Gyrus, pars triangularis (right)	-0.002 +- 0.0	0.001 +- 0.0	0.002 +- 0.001	0.0 +- 0.0
White_Other	-0.0 +- 0.0	-0.001 +- 0.0	0.0 +- 0.0	0.0 +- 0.0
nan	0.0 +- nan	0.001 +- 0.0	0.0 +- 0.0	0.0 +- 0.0
Volume of hippocampus (right)	-0.003 +- 0.0	0.001 +- 0.0	0.002 +- 0.0	0.0 +- 0.0
Volume of grey matter in Cingulate Gyrus, posterior division (left)	-0.001 +- 0.0	-0.0 +- 0.0	0.001 +- 0.0	0.0 +- 0.0
Pakistani	-0.0 +- 0.0	-0.001 +- 0.0	0.0 +- 0.0	0.0 +- 0.0
Volume of grey matter in Middle Temporal Gyrus, anterior division (left)	-0.002 +- 0.0	-0.0 +- 0.0	0.002 +- 0.0	0.0 +- 0.0
Weighted-mean OD in tract uncinate fasciculus (left)	0.0 +- 0.0	-0.0 +- 0.0	0.002 +- 0.0	0.0 +- 0.0
Weighted-mean MO in tract inferior longitudinal fasciculus (right)	-0.001 +- 0.0	-0.001 +- 0.0	0.002 +- 0.0	0.0 +- 0.0
Weighted-mean MD in tract posterior thalamic radiation (right)	0.004 +- 0.0	0.004 +- 0.0	0.003 +- 0.0	-0.0 +- 0.0
Volume of grey matter in Superior Parietal Lobule (left)	-0.003 +- 0.0	0.0 +- 0.0	0.003 +- 0.0	0.0 +- 0.0
Weighted-mean L2 in tract inferior fronto-occipital fasciculus (right)	0.004 +- 0.0	-0.003 +- 0.0	0.0 +- 0.0	-0.0 +- 0.0
Volume of grey matter in Middle Temporal Gyrus, temporooccipital part (right)	-0.002 +- 0.0	-0.001 +- 0.0	0.002 +- 0.0	0.0 +- 0.0
Volume of grey matter in Occipital Pole (left)	-0.003 +- 0.0	-0.0 +- 0.0	0.003 +- 0.0	0.0 +- 0.0
Volume of grey matter in Temporal Fusiform Cortex, posterior division (right)	-0.003 +- 0.0	0.0 +- 0.0	0.001 +- 0.0	0.0 +- 0.0
Volume of grey matter in Inferior Temporal Gyrus, anterior division (right)	-0.002 +- 0.0	0.001 +- 0.0	0.003 +- 0.0	0.0 +- 0.0
Weighted-mean MD in tract middle cerebellar peduncle	0.002 +- 0.0	0.001 +- 0.0	0.002 +- 0.0	0.0 +- 0.0
Weighted-mean L2 in tract posterior thalamic radiation (right)	0.005 +- 0.0	0.002 +- 0.0	0.004 +- 0.001	-0.0 +- 0.001
Weighted-mean ISOVF in tract corticospinal tract (left)	0.002 +- 0.0	0.003 +- 0.0	0.003 +- 0.0	0.0 +- 0.0
Volume of grey matter in Temporal Fusiform Cortex, anterior division (right)	-0.002 +- 0.0	-0.001 +- 0.0	0.001 +- 0.0	0.0 +- 0.0
Weighted-mean MO in tract uncinate fasciculus (right)	-0.001 +- 0.0	-0.001 +- 0.0	0.003 +- 0.0	0.0 +- 0.0
Weighted-mean MD in tract cingulate gyrus part of cingulum (right)	0.002 +- 0.0	-0.001 +- 0.0	0.003 +- 0.0	-0.0 +- 0.0
Weighted-mean MD in tract parahippocampal part of cingulum (right)	0.003 +- 0.0	-0.0 +- 0.0	0.002 +- 0.0	0.0 +- 0.0
Weighted-mean L3 in tract cingulate gyrus part of cingulum (right)	0.002 +- 0.0	0.001 +- 0.0	0.002 +- 0.001	0.0 +- 0.001
Weighted-mean MD in tract uncinate fasciculus (right)	0.005 +- 0.0	0.002 +- 0.0	0.001 +- 0.0	-0.0 +- 0.001
Weighted-mean OD in tract parahippocampal part of cingulum (right)	0.0 +- 0.0	0.0 +- 0.0	0.003 +- 0.0	0.0 +- 0.0
Weighted-mean OD in tract inferior fronto-occipital fasciculus (right)	-0.001 +- 0.0	-0.001 +- 0.0	0.003 +- 0.0	-0.0 +- 0.0
Weighted-mean L2 in tract parahippocampal part of cingulum (right)	0.003 +- 0.0	-0.001 +- 0.0	0.002 +- 0.0	0.0 +- 0.0
Weighted-mean L1 in tract inferior fronto-occipital fasciculus (left)	0.003 +- 0.0	0.002 +- 0.0	0.001 +- 0.0	-0.0 +- 0.0
Weighted-mean MO in tract uncinate fasciculus (left)	-0.001 +- 0.0	-0.001 +- 0.0	0.004 +- 0.0	0.0 +- 0.0
Volume of grey matter in Juxtapositional Lobule Cortex (formerly Supplementary Motor Cortex) (left)	-0.002 +- 0.0	-0.0 +- 0.0	0.001 +- 0.0	0.0 +- 0.0
Weighted-mean MO in tract cingulate gyrus part of cingulum (right)	-0.003 +- 0.0	-0.001 +- 0.0	0.002 +- 0.001	-0.0 +- 0.0
Volume of grey matter in Inferior Temporal Gyrus, anterior division (left)	-0.002 +- 0.0	-0.001 +- 0.0	0.002 +- 0.001	0.0 +- 0.0
Weighted-mean FA in tract anterior thalamic radiation (left)	-0.004 +- 0.0	-0.003 +- 0.0	0.001 +- 0.0	-0.0 +- 0.0
Weighted-mean ISOVF in tract posterior thalamic radiation (right)	0.004 +- 0.0	-0.004 +- 0.0	0.003 +- 0.0	0.0 +- 0.0
Weighted-mean MD in tract posterior thalamic radiation (left)	0.004 +- 0.0	0.002 +- 0.0	0.002 +- 0.0	0.0 +- 0.0
Volume of grey matter in Temporal Fusiform Cortex, anterior division (left)	-0.003 +- 0.0	-0.0 +- 0.0	0.002 +- 0.0	0.0 +- 0.0
Weighted-mean MO in tract middle cerebellar peduncle	0.0 +- 0.0	-0.001 +- 0.0	0.002 +- 0.0	-0.0 +- 0.0
Weighted-mean L1 in tract uncinate fasciculus (right)	0.004 +- 0.0	-0.001 +- 0.0	0.001 +- 0.0	0.0 +- 0.0
Weighted-mean FA in tract inferior longitudinal fasciculus (right)	-0.004 +- 0.0	-0.001 +- 0.0	0.002 +- 0.0	-0.0 +- 0.001
Volume of grey matter in Parietal Operculum Cortex (right)	-0.002 +- 0.0	0.0 +- 0.0	0.001 +- 0.0	-0.0 +- 0.0
Volume of grey matter in Inferior Temporal Gyrus, posterior division (right)	-0.002 +- 0.0	-0.0 +- 0.0	0.002 +- 0.0	0.0 +- 0.0
Do_not_know	-0.0 +- nan	-0.0 +- 0.0	0.0 +- 0.0	0.0 +- 0.0
Weighted-mean OD in tract inferior longitudinal fasciculus (left)	0.0 +- 0.0	-0.002 +- 0.0	0.002 +- 0.0	0.0 +- 0.0
