## Supplementary material for "Using deep learning to predict brain age from brain magnetic resonance images and cognitive tests reveals that anatomical and functional brain aging are phenotypically and genetically distinct": Table S7 - Biomarkers most associated with accelerated aging for each brain dimension.xlsx

### Sheet: Sheet1
Brain dimension	Biomarker category	Top three associations
General	BloodPressure (100.0%)	Diastolic blood pressure (.075); Systolic blood pressure (.071); Pulse rate (.067)
General	CognitiveTrailMaking (75.0%)	Duration to complete numeric path (trail #1) (.168); Duration to complete alphanumeric path (trail #2) (.163); Total errors traversing alphanumeric path (trail #2) (.085)
General	HeartPWA (73.3%)	Heart rate during PWA (.088); Mean arterial pressure during PWA (.073); Central systolic blood pressure during PWA (.068)
General	BraindMRIWeightedMeans (52.7%)	Weighted-mean L1 in tract superior thalamic radiation (left) (.327); Weighted-mean L3 in tract anterior thalamic radiation (left) (.322); Weighted-mean L1 in tract superior thalamic radiation (right) (.321)
General	ArterialStiffness (50.0%)	Pulse rate (.060); Position of the pulse wave peak (.044); Position of pulse wave notch (.042)
General	CognitiveProspectiveMemory (42.9%)	PM: initial answer.Blue square (.093); Time to answer (.077); Number of attempts (.071)
General	CognitivePairsMatching (40.0%)	Time to complete round.Second round (.140); Number of incorrect matches in round.Second round (.094); Time to complete round.First round (.077)
General	BloodCount (38.7%)	High light scatter reticulocyte percentage (.080); High light scatter reticulocyte count (.080); White blood cell (leukocyte) count (.068)
General	AnthropometryBodySize (37.5%)	Waist circumference (.087); Body mass index (BMI) (.071); Weight (.033)
General	HearingTest (37.3%)	Time to press next (right).14 (.053); Duration of hearing test (right) (.052); Time to press next (right).13 (.047)
General	CognitiveNumericMemory (33.3%)	Time to complete test (.031)
General	CognitiveMatrixPatternCompletion (33.3%)	Mean time to solve puzzles (.081)
General	BloodBiochemistry (32.1%)	Glycated haemoglobin (HbA1c) (.096); Glucose (.088); Gamma glutamyltransferase (.058)
General	CognitivePairedAssociativeLearning (28.3%)	Word associated with "pretty".dress (.063); Word associated with "happy".clown (.062); Word associated with "new".dress (.048)
General	UrineBiochemistry (25.0%)	Sodium in urine (.041)
General	ECGAtRest (25.0%)	Ventricular rate (.097); QTC interval (.087); QRS num (.080)
General	CognitiveReactionTime (14.3%)	Mean time to correctly identify matches (.186); Mean time to press snap-button (.182)
General	HeartFunction (12.5%)	Average heart rate (.086)
General	BrainGreyMatterVolumes (3.6%)	Volume of grey matter in Caudate (right) (.123); Volume of grey matter in Pallidum (right) (.115); Volume of grey matter in Caudate (left) (.114)
General	EyeAutorefraction (2.9%)	Cylindrical power (left) (.062)
General	PhysicalActivity (0.9%)	zfft3_25% (.059); zfft4_25% (.056); MET-hourOfWeekday-5-avg_V2 (.053)
General	AnthropometryImpedance (0.0%)
General	BoneDensitometryOfHeel (0.0%)
General	EyeAcuity (0.0%)
General	BrainSubcorticalVolumes (0.0%)
General	HandGripStrength (0.0%)
General	CarotidUltrasound (0.0%)
General	Spirometry (0.0%)
General	EyeIntraocularPressure (0.0%)
General	CognitiveSymbolDigitSubstitution (0.0%)
General	CognitiveTowerRearranging (0.0%)
General	CognitiveFluidIntelligence (0.0%)
Cognitive	CognitiveTrailMaking (100.0%)	Duration to complete numeric path (trail #1) (.416); Duration to complete alphanumeric path (trail #2) (.380); Total errors traversing alphanumeric path (trail #2) (.181)
Cognitive	CognitiveProspectiveMemory (64.3%)	Time to answer (.226); PM: initial answer.Blue square (.193); Number of attempts (.156)
Cognitive	CognitivePairedAssociativeLearning (63.0%)	Word associated with "happy".clown (.154); Word associated with "pretty".dress (.134); Word associated with "huge".Prefer not to answer (.097)
Cognitive	HearingTest (60.3%)	Duration of hearing test (right) (.127); Duration of hearing test (left) (.122); Time to press next (left).14 (.109)
Cognitive	BraindMRIWeightedMeans (41.2%)	Weighted-mean L3 in tract posterior thalamic radiation (right) (.093); Weighted-mean L2 in tract posterior thalamic radiation (right) (.091); Weighted-mean L3 in tract anterior thalamic radiation (left) (.088)
Cognitive	CognitivePairsMatching (40.0%)	Time to complete round.Second round (.342); Number of incorrect matches in round.Second round (.222); Time to complete round.First round (.184)
Cognitive	AnthropometryImpedance (40.0%)	Impedance of arm (right) (.038); Impedance of arm (left) (.030)
Cognitive	CognitiveMatrixPatternCompletion (33.3%)	Mean time to solve puzzles (.249)
Cognitive	CognitiveNumericMemory (33.3%)	Time to complete test (.085)
Cognitive	CognitiveReactionTime (14.3%)	Mean time to correctly identify matches (.442); Mean time to press snap-button (.433)
Cognitive	HeartPWA (13.3%)	Cardiac output during PWA (.033); Heart rate during PWA (.028)
Cognitive	EyeAcuity (12.5%)	logMAR, final (left) (.065)
Cognitive	HeartFunction (12.5%)	Average heart rate (.034)
Cognitive	ArterialStiffness (12.5%)	Absence of notch position in the pulse waveform (.029)
Cognitive	BloodCount (9.7%)	White blood cell (leukocyte) count (.034); Monocyte count (.030); Neutrophill count (.029)
Cognitive	ECGAtRest (8.3%)	Ventricular rate (.037)
Cognitive	CognitiveFluidIntelligence (5.4%)	FI1 : numeric addition test.Do not know (.032); FI1 : numeric addition test.Prefer not to answer (.025)
Cognitive	PhysicalActivity (4.5%)	walking-weekday-avg_V2 (.077); walking-hourOfWeekday-14-avg_V2 (.076); mean_daily_share_walking_V2 (.074)
Cognitive	BloodBiochemistry (3.6%)	Glycated haemoglobin (HbA1c) (.041)
Cognitive	BrainGreyMatterVolumes (0.7%)	Volume of grey matter in Pallidum (right) (.030)
Cognitive	BrainSubcorticalVolumes (0.0%)
Cognitive	BloodPressure (0.0%)
Cognitive	BoneDensitometryOfHeel (0.0%)
Cognitive	UrineBiochemistry (0.0%)
Cognitive	CarotidUltrasound (0.0%)
Cognitive	Spirometry (0.0%)
Cognitive	CognitiveSymbolDigitSubstitution (0.0%)
Cognitive	CognitiveTowerRearranging (0.0%)
Cognitive	EyeAutorefraction (0.0%)
Cognitive	EyeIntraocularPressure (0.0%)
Cognitive	HandGripStrength (0.0%)
Cognitive	AnthropometryBodySize (0.0%)
Anatomical	UrineBiochemistry (100.0%)	Microalbumin in urine (.050); Sodium in urine (.038); Creatinine (enzymatic) in urine (.029)
Anatomical	BloodPressure (100.0%)	Systolic blood pressure (.079); Diastolic blood pressure (.075); Pulse rate (.060)
Anatomical	CognitiveTrailMaking (75.0%)	Duration to complete alphanumeric path (trail #2) (.048); Duration to complete numeric path (trail #1) (.044); Total errors traversing alphanumeric path (trail #2) (.033)
Anatomical	HeartPWA (66.7%)	Heart rate during PWA (.091); Mean arterial pressure during PWA (.074); Number of beats in waveform average for PWA (.070)
Anatomical	BraindMRIWeightedMeans (55.1%)	Weighted-mean L1 in tract superior thalamic radiation (left) (.334); Weighted-mean L1 in tract superior thalamic radiation (right) (.334); Weighted-mean L3 in tract anterior thalamic radiation (left) (.328)
Anatomical	AnthropometryBodySize (50.0%)	Waist circumference (.097); Body mass index (BMI) (.075); Weight (.045)
Anatomical	BloodCount (48.4%)	High light scatter reticulocyte count (.087); High light scatter reticulocyte percentage (.086); Immature reticulocyte fraction (.081)
Anatomical	BloodBiochemistry (42.9%)	Glycated haemoglobin (HbA1c) (.100); Glucose (.092); Gamma glutamyltransferase (.067)
Anatomical	CognitivePairsMatching (40.0%)	Time to complete round.Second round (.034); Number of incorrect matches in round.First round (.028); Number of incorrect matches in round.Second round (.026)
Anatomical	ArterialStiffness (37.5%)	Pulse rate (.051); Position of the pulse wave peak (.031); Position of pulse wave notch (.027)
Anatomical	ECGAtRest (25.0%)	Ventricular rate (.100); QRS num (.096); QTC interval (.091)
Anatomical	CognitiveProspectiveMemory (21.4%)	Time to answer (.073); PM: initial answer.Blue square (.043); Number of attempts (.030)
Anatomical	BoneDensitometryOfHeel (16.7%)	Ankle spacing width (.035)
Anatomical	HearingTest (15.9%)	Signal-to-noise-ratio (SNR) of triplet (left).6 (.028); Mean signal-to-noise ratio (SNR), (left).12 (.028); Mean signal-to-noise ratio (SNR), (left).13 (.027)
Anatomical	CognitiveReactionTime (14.3%)	Mean time to press snap-button (.061); Mean time to correctly identify matches (.060)
Anatomical	EyeIntraocularPressure (12.5%)	Corneal resistance factor (left) (.048)
Anatomical	HeartFunction (12.5%)	Average heart rate (.088)
Anatomical	BrainGreyMatterVolumes (5.0%)	Volume of grey matter in Pallidum (right) (.117); Volume of grey matter in Caudate (right) (.116); Volume of grey matter in Caudate (left) (.105)
Anatomical	CognitivePairedAssociativeLearning (4.3%)	Word associated with "pretty".dress (.029); Word associated with "huge".house (.028)
Anatomical	PhysicalActivity (4.3%)	xfft8_25% (.060); mean_MET_hours_0to6_V2 (.060); xfft7_25% (.058)
Anatomical	CognitiveFluidIntelligence (2.7%)	FI3 : word interpolation.Grow (.027)
Anatomical	BrainSubcorticalVolumes (0.0%)
Anatomical	AnthropometryImpedance (0.0%)
Anatomical	HandGripStrength (0.0%)
Anatomical	CarotidUltrasound (0.0%)
Anatomical	CognitiveNumericMemory (0.0%)
Anatomical	Spirometry (0.0%)
Anatomical	CognitiveSymbolDigitSubstitution (0.0%)
Anatomical	CognitiveTowerRearranging (0.0%)
Anatomical	EyeAcuity (0.0%)
Anatomical	EyeAutorefraction (0.0%)
Anatomical	CognitiveMatrixPatternCompletion (0.0%)
