## Supplementary material for "Using deep learning to predict brain age from brain magnetic resonance images and cognitive tests reveals that anatomical and functional brain aging are phenotypically and genetically distinct": Table S8 - Biomarkers most associated with decelerated aging for each brain dimension.xlsx

### Sheet: Sheet1
Brain dimension	Biomarker category	Top three associations
General	HandGripStrength (100.0%)	Hand grip strength (left) (.088); Hand grip strength (right) (.078)
General	Spirometry (100.0%)	Forced expiratory volume in 1-second (FEV1) (.117); Forced vital capacity (FVC) (.116); Peak expiratory flow (PEF) (.084)
General	CognitiveSymbolDigitSubstitution (100.0%)	Number of symbol digit matches attempted (.295); Number of symbol digit matches made correctly (.285)
General	CognitiveTowerRearranging (100.0%)	Number of puzzles correct (.130); Number of puzzles attempted (.107)
General	BrainGreyMatterVolumes (94.2%)	Volume of grey matter in Brain-Stem (.252); Volume of grey matter in Central Opercular Cortex (left) (.237); Volume of grey matter in Paracingulate Gyrus (right) (.234)
General	BrainSubcorticalVolumes (85.7%)	Volume of thalamus (right) (.276); Volume of thalamus (left) (.274); Volume of accumbens (right) (.262)
General	BoneDensitometryOfHeel (83.3%)	Heel quantitative ultrasound index (QUI) (.078); Heel bone mineral density (BMD) (.075); Speed of sound through heel (.073)
General	CognitiveNumericMemory (66.7%)	Maximum digits remembered correctly (.082); Number of rounds of numeric memory test performed (.058)
General	CognitiveMatrixPatternCompletion (66.7%)	Number of puzzles correctly solved (.159); Number of puzzles viewed (.083)
General	AnthropometryBodySize (50.0%)	Sitting height (.107); Seated height (.093); Standing height (.086)
General	AnthropometryImpedance (40.0%)	Impedance of leg (left) (.030); Impedance of leg (right) (.029)
General	BraindMRIWeightedMeans (28.4%)	Weighted-mean ICVF in tract anterior thalamic radiation (right) (.264); Weighted-mean ICVF in tract anterior thalamic radiation (left) (.249); Weighted-mean OD in tract superior thalamic radiation (right) (.240)
General	HeartSize (25.0%)	LV ejection fraction (.050); LV stroke volume (.047)
General	CognitivePairedAssociativeLearning (21.7%)	Number of word pairs correctly associated (.108); Word associated with "pretty".dish (.095); Word associated with "new".plant (.087)
General	ECGAtRest (16.7%)	RR interval (.088); PP interval (.085)
General	CognitiveProspectiveMemory (14.3%)	PM: initial answer.Orange circle (.092); PM: final answer.Orange circle (.053)
General	BloodBiochemistry (7.1%)	IGF-1 (.075); Creatinine (.041)
General	CognitiveFluidIntelligence (5.4%)	Fluid intelligence score (.082); Number of fluid intelligence questions attempted within time limit (.078)
General	PhysicalActivity (2.4%)	totalPower_max (.069); coefvariation_50% (.068); p1_max (.067)
General	BloodCount (0.0%)
General	BloodPressure (0.0%)
General	ArterialStiffness (0.0%)
General	UrineBiochemistry (0.0%)
General	CarotidUltrasound (0.0%)
General	CognitiveReactionTime (0.0%)
General	CognitiveTrailMaking (0.0%)
General	EyeAcuity (0.0%)
General	EyeAutorefraction (0.0%)
General	EyeIntraocularPressure (0.0%)
General	HearingTest (0.0%)
General	HeartPWA (0.0%)
General	CognitivePairsMatching (0.0%)
Cognitive	CognitiveSymbolDigitSubstitution (100.0%)	Number of symbol digit matches attempted (.686); Number of symbol digit matches made correctly (.649)
Cognitive	HandGripStrength (100.0%)	Hand grip strength (left) (.062); Hand grip strength (right) (.057)
Cognitive	Spirometry (100.0%)	Peak expiratory flow (PEF) (.081); Forced expiratory volume in 1-second (FEV1) (.078); Forced vital capacity (FVC) (.071)
Cognitive	CognitiveTowerRearranging (100.0%)	Number of puzzles correct (.322); Number of puzzles attempted (.284)
Cognitive	BrainSubcorticalVolumes (85.7%)	Volume of thalamus (left) (.108); Volume of thalamus (right) (.106); Volume of putamen (left) (.075)
Cognitive	BrainGreyMatterVolumes (79.1%)	Volume of grey matter in VIIIa Cerebellum (left) (.095); Volume of grey matter in VIIIa Cerebellum (right) (.089); Volume of grey matter in VIIIb Cerebellum (left) (.088)
Cognitive	CognitiveMatrixPatternCompletion (66.7%)	Number of puzzles correctly solved (.336); Number of puzzles viewed (.251)
Cognitive	CognitiveNumericMemory (66.7%)	Maximum digits remembered correctly (.203); Number of rounds of numeric memory test performed (.152)
Cognitive	AnthropometryBodySize (50.0%)	Sitting height (.074); Seated height (.070); Standing height (.066)
Cognitive	HeartSize (25.0%)	LV ejection fraction (.037); Body surface area (.034)
Cognitive	CognitivePairedAssociativeLearning (21.7%)	Number of word pairs correctly associated (.248); Word associated with "pretty".dish (.207); Word associated with "new".plant (.198)
Cognitive	CognitiveProspectiveMemory (21.4%)	PM: initial answer.Orange circle (.197); PM: final answer.Orange circle (.121); Final attempt correct (.043)
Cognitive	BraindMRIWeightedMeans (21.0%)	Weighted-mean ICVF in tract superior thalamic radiation (left) (.080); Weighted-mean ICVF in tract superior longitudinal fasciculus (left) (.078); Weighted-mean ICVF in tract superior longitudinal fasciculus (right) (.078)
Cognitive	CognitivePairsMatching (20.0%)	Number of correct matches in round.Second round (.032); Number of correct matches in round.First round (.031)
Cognitive	PhysicalActivity (6.8%)	coefvariation_50% (.110); sedentary-hourOfWeekday-9-avg (.093); sedentary-hourOfDay-9-avg (.090)
Cognitive	CognitiveFluidIntelligence (5.4%)	Number of fluid intelligence questions attempted within time limit (.198); Fluid intelligence score (.170)
Cognitive	BloodBiochemistry (3.6%)	Creatinine (.034)
Cognitive	BloodCount (3.2%)	Platelet distribution width (.026)
Cognitive	HearingTest (2.4%)	Triplet correct (left).1 (.051); Triplet correct (right).1 (.037); Triplet correct (right).2 (.026)
Cognitive	CognitiveReactionTime (0.0%)
Cognitive	AnthropometryImpedance (0.0%)
Cognitive	ArterialStiffness (0.0%)
Cognitive	BloodPressure (0.0%)
Cognitive	BoneDensitometryOfHeel (0.0%)
Cognitive	HeartPWA (0.0%)
Cognitive	CognitiveTrailMaking (0.0%)
Cognitive	CarotidUltrasound (0.0%)
Cognitive	EyeIntraocularPressure (0.0%)
Cognitive	EyeAutorefraction (0.0%)
Cognitive	EyeAcuity (0.0%)
Cognitive	ECGAtRest (0.0%)
Cognitive	UrineBiochemistry (0.0%)
Anatomical	HandGripStrength (100.0%)	Hand grip strength (left) (.076); Hand grip strength (right) (.072)
Anatomical	Spirometry (100.0%)	Forced vital capacity (FVC) (.106); Forced expiratory volume in 1-second (FEV1) (.104); Peak expiratory flow (PEF) (.066)
Anatomical	CognitiveSymbolDigitSubstitution (100.0%)	Number of symbol digit matches made correctly (.106); Number of symbol digit matches attempted (.104)
Anatomical	BrainGreyMatterVolumes (94.2%)	Volume of grey matter in Brain-Stem (.242); Volume of grey matter in Central Opercular Cortex (left) (.230); Volume of grey matter in Paracingulate Gyrus (right) (.225)
Anatomical	BrainSubcorticalVolumes (85.7%)	Volume of accumbens (right) (.276); Volume of thalamus (right) (.275); Volume of thalamus (left) (.269)
Anatomical	BoneDensitometryOfHeel (83.3%)	Heel quantitative ultrasound index (QUI) (.074); Speed of sound through heel (.072); Heel bone mineral density (BMD) (.072)
Anatomical	CognitiveNumericMemory (66.7%)	Maximum digits remembered correctly (.040); Number of rounds of numeric memory test performed (.028)
Anatomical	AnthropometryImpedance (60.0%)	Impedance of leg (left) (.035); Impedance of leg (right) (.033); Impedance of whole body (.030)
Anatomical	CognitiveTowerRearranging (50.0%)	Number of puzzles correct (.038)
Anatomical	AnthropometryBodySize (50.0%)	Seated height (.096); Sitting height (.090); Standing height (.069)
Anatomical	ECGAtRest (33.3%)	PP interval (.102); RR interval (.100); QT interval (.045)
Anatomical	CognitiveMatrixPatternCompletion (33.3%)	Number of puzzles correctly solved (.074)
Anatomical	BraindMRIWeightedMeans (30.9%)	Weighted-mean ICVF in tract anterior thalamic radiation (right) (.264); Weighted-mean OD in tract superior thalamic radiation (right) (.259); Weighted-mean OD in tract superior thalamic radiation (left) (.253)
Anatomical	HeartSize (25.0%)	LV stroke volume (.048); LV ejection fraction (.047)
Anatomical	CognitiveProspectiveMemory (14.3%)	PM: initial answer.Orange circle (.045); PM: final answer.Orange circle (.032)
Anatomical	CognitivePairedAssociativeLearning (13.0%)	Number of word pairs correctly associated (.051); Word associated with "huge".trousers (.043); Word associated with "pretty".dish (.042)
Anatomical	BloodBiochemistry (10.7%)	IGF-1 (.079); Creatinine (.027); Vitamin D (.025)
Anatomical	CognitiveFluidIntelligence (8.1%)	Fluid intelligence score (.054); Number of fluid intelligence questions attempted within time limit (.033); FI3 : word interpolation.Adult (.032)
Anatomical	PhysicalActivity (7.0%)	fft6_max (.071); fft7_max (.067); p1_max (.067)
Anatomical	ArterialStiffness (0.0%)
Anatomical	BloodCount (0.0%)
Anatomical	BloodPressure (0.0%)
Anatomical	UrineBiochemistry (0.0%)
Anatomical	CarotidUltrasound (0.0%)
Anatomical	CognitiveReactionTime (0.0%)
Anatomical	CognitiveTrailMaking (0.0%)
Anatomical	EyeAcuity (0.0%)
Anatomical	EyeAutorefraction (0.0%)
Anatomical	EyeIntraocularPressure (0.0%)
Anatomical	HearingTest (0.0%)
Anatomical	HeartPWA (0.0%)
Anatomical	CognitivePairsMatching (0.0%)
