## Supplementary material for "Using deep learning to predict brain age from brain magnetic resonance images and cognitive tests reveals that anatomical and functional brain aging are phenotypically and genetically distinct": Table S10 - Clinical phenotypes most associated with accelerated aging for each brain dimension.xlsx

### Sheet: Sheet1
Brain dimension	Clinical phenotype category	Top three associations
General	Breathing (100.0%)	Shortness of breath walking on level ground (.072); Wheeze or whistling in the chest in last year (.041)
General	ChestPain (75.0%)	Chest pain due to walking ceases when standing still (.042); Chest pain or discomfort walking normally (.035); Chest pain or discomfort when walking uphill or hurrying (.033)
General	GeneralHealth (37.5%)	Overall health rating (.110); Long-standing illness, disability or infirmity (.085); Falls in the last year (.048)
General	Claudication (30.8%)	Leg pain when walking uphill or hurrying (.037); Leg pain when walking normally (.037); Leg pain when standing still or sitting (.032)
General	MentalHealth (21.7%)	Frequency of unenthusiasm / disinterest in last 2 weeks (.053); Frequency of tiredness / lethargy in last 2 weeks (.051); Mood swings (.047)
General	Hearing (7.1%)	Noisy workplace (.031)
General	Eyesight (3.0%)	Eye problems/disorders.Diabetes related eye disease (.071); Age when diabetes-related eye disease diagnosed (.068)
General	SexualFactors (0.0%)
General	Mouth (0.0%)
General	GeneralPain (0.0%)
General	CancerScreening (0.0%)
Cognitive	Breathing (100.0%)	Shortness of breath walking on level ground (.056); Wheeze or whistling in the chest in last year (.036)
Cognitive	ChestPain (50.0%)	Chest pain or discomfort walking normally (.031); Chest pain or discomfort (.027)
Cognitive	MentalHealth (41.3%)	Nervous feelings (.067); Worrier / anxious feelings (.065); Frequency of tiredness / lethargy in last 2 weeks (.056)
Cognitive	GeneralHealth (37.5%)	Overall health rating (.092); Long-standing illness, disability or infirmity (.048); Falls in the last year (.026)
Cognitive	Claudication (30.8%)	Leg pain in calf/calves (.028); Leg pain when standing still or sitting (.026); Leg pain when walking uphill or hurrying (.026)
Cognitive	CancerScreening (25.0%)	Most recent bowel cancer screening (.025)
Cognitive	GeneralPain (16.7%)	Back pain for 3+ months (.034); Stomach/abdominal pain for 3+ months (.027); Pain type(s) experienced in last month.Pain all over the body (.026)
Cognitive	Hearing (7.1%)	Noisy workplace (.082)
Cognitive	Eyesight (3.0%)	Eye problems/disorders.Diabetes related eye disease (.035); Age when diabetes-related eye disease diagnosed (.031)
Cognitive	SexualFactors (0.0%)
Cognitive	Mouth (0.0%)
Anatomical	Breathing (100.0%)	Shortness of breath walking on level ground (.068); Wheeze or whistling in the chest in last year (.034)
Anatomical	ChestPain (75.0%)	Chest pain due to walking ceases when standing still (.033); Chest pain or discomfort when walking uphill or hurrying (.025); Chest pain or discomfort walking normally (.024)
Anatomical	GeneralHealth (50.0%)	Overall health rating (.095); Long-standing illness, disability or infirmity (.079); Falls in the last year (.037)
Anatomical	Claudication (38.5%)	Leg pain when walking uphill or hurrying (.034); Leg pain when walking normally (.033); Leg pain on walking (.027)
Anatomical	MentalHealth (21.7%)	Frequency of unenthusiasm / disinterest in last 2 weeks (.044); Frequency of tiredness / lethargy in last 2 weeks (.042); Mood swings (.038)
Anatomical	Hearing (7.1%)	Tinnitus.No, never (.024)
Anatomical	Eyesight (6.1%)	Eye problems/disorders.Diabetes related eye disease (.067); Age when diabetes-related eye disease diagnosed (.061); Other eye problems (.024)
Anatomical	SexualFactors (0.0%)
Anatomical	Mouth (0.0%)
Anatomical	GeneralPain (0.0%)
Anatomical	CancerScreening (0.0%)
