## Supplementary material for "Using deep learning to predict brain age from brain magnetic resonance images and cognitive tests reveals that anatomical and functional brain aging are phenotypically and genetically distinct": Table S11 - Clinical phenotypes most associated with decelerated aging for each brain dimension.xlsx

### Sheet: Sheet1
Brain dimension	Clinical phenotype category	Top three associations
General	Mouth (12.5%)	Mouth/teeth dental problems.None of the above (.033)
General	GeneralHealth (12.5%)	Weight change compared with 1 year ago.No - weigh about the same (.030)
General	Hearing (7.1%)	Tinnitus.Yes, now most or all of the time (.029)
General	Eyesight (1.5%)	Eye problems/disorders.None of the above (.050)
General	SexualFactors (0.0%)
General	MentalHealth (0.0%)
General	GeneralPain (0.0%)
General	Claudication (0.0%)
General	ChestPain (0.0%)
General	CancerScreening (0.0%)
General	Breathing (0.0%)
Cognitive	Mouth (12.5%)	Mouth/teeth dental problems.None of the above (.028)
Cognitive	GeneralPain (5.6%)	Pain type(s) experienced in last month.None of the above (.032)
Cognitive	MentalHealth (4.3%)	Manic/hyper symptoms.None of the above (.066); Severity of manic/irritable episodes.No problems (.058)
Cognitive	Eyesight (3.0%)	Eye problems/disorders.None of the above (.036); Reason for glasses/contact lenses.For short-sightedness, i.e. only or mainly for distance viewing such as driving, cinema etc (called myopia) (.033)
Cognitive	SexualFactors (0.0%)
Cognitive	Hearing (0.0%)
Cognitive	GeneralHealth (0.0%)
Cognitive	Claudication (0.0%)
Cognitive	ChestPain (0.0%)
Cognitive	CancerScreening (0.0%)
Cognitive	Breathing (0.0%)
Anatomical	SexualFactors (25.0%)	Age first had sexual intercourse (.029)
Anatomical	Mouth (12.5%)	Mouth/teeth dental problems.None of the above (.037)
Anatomical	GeneralHealth (12.5%)	Weight change compared with 1 year ago.No - weigh about the same (.034)
Anatomical	Hearing (7.1%)	Tinnitus.Yes, now most or all of the time (.024)
Anatomical	MentalHealth (2.2%)	Illness, injury, bereavement, stress in last 2 years.Serious illness, injury or assault of a close relative (.064)
Anatomical	Eyesight (1.5%)	Eye problems/disorders.None of the above (.045)
Anatomical	GeneralPain (0.0%)
Anatomical	Claudication (0.0%)
Anatomical	ChestPain (0.0%)
Anatomical	CancerScreening (0.0%)
Anatomical	Breathing (0.0%)
