## Supplementary material for "Using deep learning to predict brain age from brain magnetic resonance images and cognitive tests reveals that anatomical and functional brain aging are phenotypically and genetically distinct": Table S13 - Diseases most associated with accelerated aging for each brain dimension.xlsx

### Sheet: Sheet1
Brain dimension	Disease category	Top three associations
General	medical_diagnoses_I (9.1%)	I10 Essential (primary) hypertension (.083); I25 Chronic ischaemic heart disease (.048); I20 Angina pectoris (.034)
General	medical_diagnoses_E (7.2%)	E11 Non-insulin-dependent diabetes mellitus (.080); E10 Insulin-dependent diabetes mellitus (.043); E14 Unspecified diabetes mellitus (.039)
General	medical_diagnoses_Z (4.8%)	Z86 Personal history of certain other diseases (.048); Z92 Personal history of medical treatment (.046); Z95 Presence of cardiac and vascular implants and grafts (.039)
General	medical_diagnoses_F (4.1%)	F10 Mental and behavioural disorders due to use of alcohol (.049); F17 Mental and behavioural disorders due to use of tobacco (.036); F32 Depressive episode (.033)
General	medical_diagnoses_J (1.6%)	J44 Other chronic obstructive pulmonary disease (.034)
General	medical_diagnoses_G (1.5%)	G35 Multiple sclerosis (.051)
General	medical_diagnoses_S (1.0%)	S06 Intracranial injury (.032)
General	medical_diagnoses_L (0.0%)
General	medical_diagnoses_B (0.0%)
General	medical_diagnoses_C (0.0%)
General	medical_diagnoses_D (0.0%)
General	medical_diagnoses_H (0.0%)
General	medical_diagnoses_K (0.0%)
General	medical_diagnoses_M (0.0%)
General	medical_diagnoses_Y (0.0%)
General	medical_diagnoses_N (0.0%)
General	medical_diagnoses_O (0.0%)
General	medical_diagnoses_P (0.0%)
General	medical_diagnoses_Q (0.0%)
General	medical_diagnoses_R (0.0%)
General	medical_diagnoses_T (0.0%)
General	medical_diagnoses_U (0.0%)
General	medical_diagnoses_V (0.0%)
General	medical_diagnoses_W (0.0%)
General	medical_diagnoses_X (0.0%)
General	medical_diagnoses_A (0.0%)
Cognitive	medical_diagnoses_I (3.9%)	I10 Essential (primary) hypertension (.036); I25 Chronic ischaemic heart disease (.030); I63 Cerebral infarction (.026)
Cognitive	medical_diagnoses_Z (3.6%)	Z86 Personal history of certain other diseases (.031); Z72 Problems related to lifestyle (.025); Z51 Other medical care (.024)
Cognitive	medical_diagnoses_E (2.9%)	E11 Non-insulin-dependent diabetes mellitus (.034); E78 Disorders of lipoprotein metabolism and other lipidaemias (.029)
Cognitive	medical_diagnoses_F (2.7%)	F41 Other anxiety disorders (.028); F32 Depressive episode (.026)
Cognitive	medical_diagnoses_G (1.5%)	G55 Nerve root and plexus compressions in diseases classified elsewhere (.025)
Cognitive	medical_diagnoses_R (1.1%)	R35 Polyuria (.025)
Cognitive	medical_diagnoses_L (0.0%)
Cognitive	medical_diagnoses_B (0.0%)
Cognitive	medical_diagnoses_C (0.0%)
Cognitive	medical_diagnoses_D (0.0%)
Cognitive	medical_diagnoses_H (0.0%)
Cognitive	medical_diagnoses_J (0.0%)
Cognitive	medical_diagnoses_K (0.0%)
Cognitive	medical_diagnoses_M (0.0%)
Cognitive	medical_diagnoses_Y (0.0%)
Cognitive	medical_diagnoses_N (0.0%)
Cognitive	medical_diagnoses_O (0.0%)
Cognitive	medical_diagnoses_P (0.0%)
Cognitive	medical_diagnoses_Q (0.0%)
Cognitive	medical_diagnoses_S (0.0%)
Cognitive	medical_diagnoses_T (0.0%)
Cognitive	medical_diagnoses_U (0.0%)
Cognitive	medical_diagnoses_V (0.0%)
Cognitive	medical_diagnoses_W (0.0%)
Cognitive	medical_diagnoses_X (0.0%)
Cognitive	medical_diagnoses_A (0.0%)
Anatomical	medical_diagnoses_E (10.1%)	E11 Non-insulin-dependent diabetes mellitus (.089); E10 Insulin-dependent diabetes mellitus (.054); E14 Unspecified diabetes mellitus (.041)
Anatomical	medical_diagnoses_I (9.1%)	I10 Essential (primary) hypertension (.082); I25 Chronic ischaemic heart disease (.039); I21 Acute myocardial infarction (.031)
Anatomical	medical_diagnoses_F (5.4%)	F10 Mental and behavioural disorders due to use of alcohol (.049); F17 Mental and behavioural disorders due to use of tobacco (.039); F32 Depressive episode (.032)
Anatomical	medical_diagnoses_Z (4.8%)	Z86 Personal history of certain other diseases (.051); Z92 Personal history of medical treatment (.042); Z72 Problems related to lifestyle (.032)
Anatomical	medical_diagnoses_G (3.0%)	G35 Multiple sclerosis (.047); G37 Other demyelinating diseases of central nervous system (.024)
Anatomical	medical_diagnoses_S (2.0%)	S06 Intracranial injury (.027); S00 Superficial injury of head (.024)
Anatomical	medical_diagnoses_J (1.6%)	J44 Other chronic obstructive pulmonary disease (.029)
Anatomical	medical_diagnoses_H (1.4%)	H36 Retinal disorders in diseases classified elsewhere (.031)
Anatomical	medical_diagnoses_K (1.4%)	K70 Alcoholic liver disease (.023)
Anatomical	medical_diagnoses_W (1.2%)	W19 Unspecified fall (.030)
Anatomical	medical_diagnoses_L (0.0%)
Anatomical	medical_diagnoses_B (0.0%)
Anatomical	medical_diagnoses_C (0.0%)
Anatomical	medical_diagnoses_D (0.0%)
Anatomical	medical_diagnoses_M (0.0%)
Anatomical	medical_diagnoses_Y (0.0%)
Anatomical	medical_diagnoses_N (0.0%)
Anatomical	medical_diagnoses_O (0.0%)
Anatomical	medical_diagnoses_P (0.0%)
Anatomical	medical_diagnoses_Q (0.0%)
Anatomical	medical_diagnoses_R (0.0%)
Anatomical	medical_diagnoses_T (0.0%)
Anatomical	medical_diagnoses_U (0.0%)
Anatomical	medical_diagnoses_V (0.0%)
Anatomical	medical_diagnoses_X (0.0%)
Anatomical	medical_diagnoses_A (0.0%)
