## Supplementary material for "Using deep learning to predict brain age from brain magnetic resonance images and cognitive tests reveals that anatomical and functional brain aging are phenotypically and genetically distinct": Table S14 - Diseases most associated with decelerated aging for each brain dimension.xlsx

### Sheet: Sheet1
Brain dimension	Disease category	Top three associations
General	medical_diagnoses_Z (0.0%)
General	medical_diagnoses_Y (0.0%)
General	medical_diagnoses_B (0.0%)
General	medical_diagnoses_C (0.0%)
General	medical_diagnoses_D (0.0%)
General	medical_diagnoses_E (0.0%)
General	medical_diagnoses_F (0.0%)
General	medical_diagnoses_G (0.0%)
General	medical_diagnoses_H (0.0%)
General	medical_diagnoses_I (0.0%)
General	medical_diagnoses_J (0.0%)
General	medical_diagnoses_K (0.0%)
General	medical_diagnoses_L (0.0%)
General	medical_diagnoses_M (0.0%)
General	medical_diagnoses_N (0.0%)
General	medical_diagnoses_O (0.0%)
General	medical_diagnoses_P (0.0%)
General	medical_diagnoses_Q (0.0%)
General	medical_diagnoses_R (0.0%)
General	medical_diagnoses_S (0.0%)
General	medical_diagnoses_T (0.0%)
General	medical_diagnoses_U (0.0%)
General	medical_diagnoses_V (0.0%)
General	medical_diagnoses_W (0.0%)
General	medical_diagnoses_X (0.0%)
General	medical_diagnoses_A (0.0%)
Cognitive	medical_diagnoses_Z (0.0%)
Cognitive	medical_diagnoses_Y (0.0%)
Cognitive	medical_diagnoses_B (0.0%)
Cognitive	medical_diagnoses_C (0.0%)
Cognitive	medical_diagnoses_D (0.0%)
Cognitive	medical_diagnoses_E (0.0%)
Cognitive	medical_diagnoses_F (0.0%)
Cognitive	medical_diagnoses_G (0.0%)
Cognitive	medical_diagnoses_H (0.0%)
Cognitive	medical_diagnoses_I (0.0%)
Cognitive	medical_diagnoses_J (0.0%)
Cognitive	medical_diagnoses_K (0.0%)
Cognitive	medical_diagnoses_L (0.0%)
Cognitive	medical_diagnoses_M (0.0%)
Cognitive	medical_diagnoses_N (0.0%)
Cognitive	medical_diagnoses_O (0.0%)
Cognitive	medical_diagnoses_P (0.0%)
Cognitive	medical_diagnoses_Q (0.0%)
Cognitive	medical_diagnoses_R (0.0%)
Cognitive	medical_diagnoses_S (0.0%)
Cognitive	medical_diagnoses_T (0.0%)
Cognitive	medical_diagnoses_U (0.0%)
Cognitive	medical_diagnoses_V (0.0%)
Cognitive	medical_diagnoses_W (0.0%)
Cognitive	medical_diagnoses_X (0.0%)
Cognitive	medical_diagnoses_A (0.0%)
Anatomical	medical_diagnoses_Z (0.0%)
Anatomical	medical_diagnoses_Y (0.0%)
Anatomical	medical_diagnoses_B (0.0%)
Anatomical	medical_diagnoses_C (0.0%)
Anatomical	medical_diagnoses_D (0.0%)
Anatomical	medical_diagnoses_E (0.0%)
Anatomical	medical_diagnoses_F (0.0%)
Anatomical	medical_diagnoses_G (0.0%)
Anatomical	medical_diagnoses_H (0.0%)
Anatomical	medical_diagnoses_I (0.0%)
Anatomical	medical_diagnoses_J (0.0%)
Anatomical	medical_diagnoses_K (0.0%)
Anatomical	medical_diagnoses_L (0.0%)
Anatomical	medical_diagnoses_M (0.0%)
Anatomical	medical_diagnoses_N (0.0%)
Anatomical	medical_diagnoses_O (0.0%)
Anatomical	medical_diagnoses_P (0.0%)
Anatomical	medical_diagnoses_Q (0.0%)
Anatomical	medical_diagnoses_R (0.0%)
Anatomical	medical_diagnoses_S (0.0%)
Anatomical	medical_diagnoses_T (0.0%)
Anatomical	medical_diagnoses_U (0.0%)
Anatomical	medical_diagnoses_V (0.0%)
Anatomical	medical_diagnoses_W (0.0%)
Anatomical	medical_diagnoses_X (0.0%)
Anatomical	medical_diagnoses_A (0.0%)
