## Supplementary material for "Using deep learning to predict brain age from brain magnetic resonance images and cognitive tests reveals that anatomical and functional brain aging are phenotypically and genetically distinct": Table S16 - Family history variables most associated with accelerated aging for each brain dimension.xlsx

### Sheet: Sheet1
Brain dimension	% of family history variables associated	Top three associations
General	0
Cognitive	0.065	Illnesses of father.Lung cancer (.100); Illnesses of adopted mother.Lung cancer (.096); Illnesses of adopted siblings.Stroke (.073)
Anatomical	0.011
