## Supplementary material for "Using deep learning to predict brain age from brain magnetic resonance images and cognitive tests reveals that anatomical and functional brain aging are phenotypically and genetically distinct": Table S19 - Environmental variables most associated with accelerated aging for each brain dimension.xlsx

### Sheet: Sheet1
Brain dimension	Environmental variable category	Top three associations
General	Smoking (41.7%)	Pack years adult smoking as proportion of life span exposed to smoking (.112); Pack years of smoking (.110); Past tobacco smoking.Smoked on most or all days (.078)
General	Sleep (28.6%)	Nap during day (.046); Daytime dozing / sleeping (narcolepsy) (.033)
General	SunExposure (20.0%)	Time spent outdoors in winter (.036); Facial ageing.Do not know (.034); Facial ageing.About your age (.033)
General	Alcohol (17.2%)	Average weekly red wine intake (.069); Average weekly beer plus cider intake (.057); Average weekly spirits intake (.045)
General	Diet (8.5%)	Major dietary changes in the last 5 years.Yes, because of illness (.052); Water intake (.042); Bread type.White (.034)
General	Medication (5.4%)	Medication for cholesterol, blood pressure or diabetes.Cholesterol lowering medication (.083); Medication for pain relief, constipation, heartburn.Aspirin (.050)
General	EarlyLifeFactors (3.1%)	Country of birth (UK/elsewhere).Scotland (.032)
General	PhysicalActivityQuestionnaire (2.9%)	Types of physical activity in last 4 weeks.None of the above (.040)
General	ElectronicDevices (0.0%)
Cognitive	Smoking (29.2%)	Smoking status.Current (.040); Current tobacco smoking.Yes, on most or all days (.038); Number of cigarettes currently smoked daily (current cigarette smokers) (.036)
Cognitive	Sleep (28.6%)	Nap during day (.061); Daytime dozing / sleeping (narcolepsy) (.046)
Cognitive	SunExposure (15.0%)	Time spent outdoors in winter (.063); Facial ageing.About your age (.040); Time spend outdoors in summer (.034)
Cognitive	PhysicalActivityQuestionnaire (14.3%)	Duration of moderate activity (.054); Number of days/week of moderate physical activity 10+ minutes (.040); Time spent driving (.034)
Cognitive	Diet (14.1%)	Major dietary changes in the last 5 years.Yes, because of illness (.043); Bread intake (.040); Cereal type.Oat cereal (e.g. Ready Brek, porridge) (.037)
Cognitive	Alcohol (6.9%)	Alcohol intake frequency. (.040); Reason for reducing amount of alcohol drunk.Health precaution (.032)
Cognitive	Medication (5.4%)	Medication for pain relief, constipation, heartburn.Aspirin (.030); Medication for cholesterol, blood pressure or diabetes.Cholesterol lowering medication (.028)
Cognitive	ElectronicDevices (0.0%)
Cognitive	EarlyLifeFactors (0.0%)
Anatomical	Smoking (41.7%)	Pack years adult smoking as proportion of life span exposed to smoking (.111); Pack years of smoking (.110); Past tobacco smoking.Smoked on most or all days (.086)
Anatomical	Sleep (28.6%)	Nap during day (.036); Daytime dozing / sleeping (narcolepsy) (.023)
Anatomical	SunExposure (20.0%)	Facial ageing.Do not know (.035); Facial ageing.Older than you are (.027); Time spent outdoors in winter (.025)
Anatomical	Alcohol (13.8%)	Average weekly red wine intake (.069); Average weekly beer plus cider intake (.068); Average weekly spirits intake (.055)
Anatomical	Diet (11.3%)	Water intake (.042); Major dietary changes in the last 5 years.Yes, because of illness (.040); Bread type.White (.038)
Anatomical	PhysicalActivityQuestionnaire (5.7%)	Types of physical activity in last 4 weeks.None of the above (.035); Time spent watching television (TV) (.032)
Anatomical	Medication (5.4%)	Medication for cholesterol, blood pressure or diabetes.Cholesterol lowering medication (.085); Medication for pain relief, constipation, heartburn.Aspirin (.047)
Anatomical	EarlyLifeFactors (3.1%)	Country of birth (UK/elsewhere).Scotland (.033)
Anatomical	ElectronicDevices (0.0%)
