## Supplementary material for "Using deep learning to predict brain age from brain magnetic resonance images and cognitive tests reveals that anatomical and functional brain aging are phenotypically and genetically distinct": Table S20 - Environmental variables most associated with decelerated aging for each brain dimension.xlsx

### Sheet: Sheet1
Brain dimension	Environmental variable category	Top three associations
General	Smoking (29.2%)	Smoking status.Never (.076); Age started smoking in former smokers (.074); Time from waking to first cigarette (.052)
General	Sleep (28.6%)	Snoring (.028); Getting up in morning (.028)
General	PhysicalActivityQuestionnaire (25.7%)	Usual walking pace (.078); Types of transport used (excluding work).Car/motor vehicle (.047); Drive faster than motorway speed limit (.047)
General	Medication (13.5%)	Medication for cholesterol, blood pressure or diabetes.None of the above (.124); Medication for cholesterol, blood pressure, diabetes, or take exogenous hormones.None of the above (.098); Medication for pain relief, constipation, heartburn.Ibuprofen (e.g. Nurofen) (.064)
General	Alcohol (6.9%)	Reason for reducing amount of alcohol drunk.Other reason (.040); Alcohol intake frequency. (.032)
General	SunExposure (5.0%)	Facial ageing.Younger than you are (.058)
General	Diet (4.2%)	Cereal intake (.065); Never eat eggs, dairy, wheat, sugar.I eat all of the above (.063); Coffee type.Decaffeinated coffee (any type) (.055)
General	ElectronicDevices (0.0%)
General	EarlyLifeFactors (0.0%)
Cognitive	ElectronicDevices (40.0%)	Plays computer games (.125); Hands-free device/speakerphone use with mobile phone in last 3 month (.039); Usual side of head for mobile phone use.Equally left and right (.025)
Cognitive	PhysicalActivityQuestionnaire (34.3%)	Drive faster than motorway speed limit (.083); Usual walking pace (.070); Time spent using computer (.054)
Cognitive	Sleep (14.3%)	Getting up in morning (.047)
Cognitive	Medication (13.5%)	Medication for pain relief, constipation, heartburn.Ibuprofen (e.g. Nurofen) (.064); Mineral and other dietary supplements.Glucosamine (.057); Medication for pain relief, constipation, heartburn.None of the above (.044)
Cognitive	Smoking (12.5%)	Current tobacco smoking.No (.040); Age started smoking in current smokers (.038); Time from waking to first cigarette (.036)
Cognitive	Alcohol (10.3%)	Reason for reducing amount of alcohol drunk.Other reason (.049); Average weekly champagne plus white wine intake (.028); Alcohol drinker status (.028)
Cognitive	EarlyLifeFactors (6.2%)	Country of birth (UK/elsewhere).England (.026); Breastfed as a baby.Yes (.025)
Cognitive	SunExposure (5.0%)	Facial ageing.Younger than you are (.044)
Cognitive	Diet (1.4%)	Never eat eggs, dairy, wheat, sugar.I eat all of the above (.028)
Anatomical	Smoking (29.2%)	Age started smoking in former smokers (.082); Smoking status.Never (.078); Past tobacco smoking.I have never smoked (.044)
Anatomical	PhysicalActivityQuestionnaire (28.6%)	Usual walking pace (.067); Duration walking for pleasure (.040); Duration of heavy DIY (.039)
Anatomical	Sleep (14.3%)	Snoring (.026)
Anatomical	Medication (10.8%)	Medication for cholesterol, blood pressure or diabetes.None of the above (.130); Medication for cholesterol, blood pressure, diabetes, or take exogenous hormones.None of the above (.095); Medication for pain relief, constipation, heartburn.None of the above (.031)
Anatomical	Diet (8.5%)	Cereal intake (.075); Never eat eggs, dairy, wheat, sugar.I eat all of the above (.058); Coffee type.Decaffeinated coffee (any type) (.049)
Anatomical	Alcohol (6.9%)	Alcohol intake frequency. (.040); Alcohol usually taken with meals (.032)
Anatomical	SunExposure (5.0%)	Facial ageing.Younger than you are (.046)
Anatomical	ElectronicDevices (0.0%)
Anatomical	EarlyLifeFactors (0.0%)
