## Supplementary material for "Using deep learning to predict brain age from brain magnetic resonance images and cognitive tests reveals that anatomical and functional brain aging are phenotypically and genetically distinct": Table S22 - Socioeconomic variables most associated with accelerated aging for each brain dimension.xlsx

### Sheet: Sheet1
Brain dimension	Socioeconomic variable category	Top three associations
General	Education (12.5%)	Qualifications.None of the above (.033)
General	Household (4.5%)	Own or rent accommodation lived in.Rent - from local authority, local council, housing association (.052); Type of accommodation lived in.A flat, maisonette or apartment (.038)
General	SocialSupport (0.0%)
General	OtherSociodemographics (0.0%)
General	Employment (0.0%)
Cognitive	OtherSociodemographics (28.6%)	Private healthcare (.027); Attendance/disability/mobility allowance.Attendance allowance (.025)
Cognitive	Employment (13.0%)	Job involves heavy manual or physical work (.039); Job involves night shift work (.036); Job involves mainly walking or standing (.030)
Cognitive	Education (12.5%)	Qualifications.None of the above (.071)
Cognitive	Household (4.5%)	Own or rent accommodation lived in.Rent - from local authority, local council, housing association (.049); Type of accommodation lived in.A flat, maisonette or apartment (.035)
Cognitive	SocialSupport (0.0%)
Anatomical	SocialSupport (11.1%)	Leisure/social activities.Pub or social club (.046)
Anatomical	Household (4.5%)	Type of accommodation lived in.A flat, maisonette or apartment (.042); Own or rent accommodation lived in.Rent - from local authority, local council, housing association (.042)
Anatomical	OtherSociodemographics (0.0%)
Anatomical	Employment (0.0%)
Anatomical	Education (0.0%)
