## Supplementary material for "Using deep learning to predict brain age from brain magnetic resonance images and cognitive tests reveals that anatomical and functional brain aging are phenotypically and genetically distinct": Table S23 - Socioeconomic variables most associated with decelerated aging for each brain dimension.xlsx

### Sheet: Sheet1
Brain dimension	Socioeconomic variable category	Top three associations
General	Education (25.0%)	Qualifications.College or University degree (.048); Qualifications.A levels/AS levels or equivalent (.044)
General	OtherSociodemographics (14.3%)	Attendance/disability/mobility allowance.None of the above (.042)
General	SocialSupport (11.1%)	Able to confide (.036)
General	Household (9.1%)	Number of vehicles in household (.070); Average total household income before tax (.056); Type of accommodation lived in.A house or bungalow (.038)
General	Employment (4.3%)	Current employment status.In paid employment or self-employed (.032)
Cognitive	Education (37.5%)	Qualifications.College or University degree (.078); Qualifications.A levels/AS levels or equivalent (.061); Qualifications.O levels/GCSEs or equivalent (.051)
Cognitive	OtherSociodemographics (14.3%)	Attendance/disability/mobility allowance.None of the above (.039)
Cognitive	SocialSupport (11.1%)	Leisure/social activities.Sports club or gym (.031)
Cognitive	Household (6.8%)	Average total household income before tax (.086); Number of vehicles in household (.054); Type of accommodation lived in.A house or bungalow (.036)
Cognitive	Employment (0.0%)
Anatomical	Education (25.0%)	Qualifications.A levels/AS levels or equivalent (.031); Qualifications.College or University degree (.031)
Anatomical	OtherSociodemographics (14.3%)	Attendance/disability/mobility allowance.None of the above (.046)
Anatomical	Employment (13.0%)	Transport type for commuting to job workplace.Car/motor vehicle (.033); Current employment status.In paid employment or self-employed (.030); Time employed in main current job (.026)
Anatomical	SocialSupport (11.1%)	Able to confide (.036)
Anatomical	Household (9.1%)	Number of vehicles in household (.060); Type of accommodation lived in.A house or bungalow (.043); Average total household income before tax (.040)
